# Neural and Somatic Mechanisms Driving Clinical Improvements in Post-Acute Schizophrenia Spectrum Disorders

**DOI:** 10.1101/2024.09.27.24314427

**Authors:** Lukas Roell, Christoph Lindner, Isabel Maurus, Daniel Keeser, Berend Malchow, Andrea Schmitt, Peter Falkai

## Abstract

**Background:** A better mechanistic understanding of schizophrenia spectrum disorders is crucial to develop efficient treatment approaches. Therefore, this study investigated longitudinal interrelations between clinical outcomes, brain structure, and somatic health in post-acute individuals from the schizophrenia spectrum.

**Methods:** A sample of 63 post-acute patients from two independent physical exercise studies were included in the final analyses. Demographic, clinical, cognitive, and somatic data were acquired at baseline and post-intervention, as were structural magnetic resonance imaging scans. Multivariate cross-lagged panel modelling including mediators was used to study the mutual interrelations over time between the clinical, neural, and somatic level.

**Results:** A higher baseline global grey matter volume and larger regional grey matter volumes of the hippocampal formation, precuneus, and posterior cingulate drove improvements in multiple clinical outcomes, such as daily-life functioning, negative symptoms, and cognition. Increases in white matter volume from baseline to post-intervention resulted in significantly reduced positive symptoms and higher daily-life functioning following the intervention.

**Conclusion:** Our findings suggest that stimulating neuroplasticity, especially in the hippocampal formation, precuneus, and posterior cingulate gyrus, may represent a promising treatment target in post-acute schizophrenia spectrum disorders. Physical exercise therapies and other lifestyle interventions, and brain stimulation approaches reflect promising treatment candidates. Given the exploratory character of the statistical analysis performed, these findings need to be replicated in independent longitudinal imaging cohorts of patients with schizophrenia spectrum disorders.
