## Supplementary material for "Neural and Somatic Mechanisms Driving Clinical Improvements in Post-Acute Schizophrenia Spectrum Disorders": Table S2

### Sheet: Sheet1
Volume	metric	value
global_vol_gm	npar	279
global_vol_gm	fmin	0
global_vol_gm	chisq	0
global_vol_gm	df	0
global_vol_gm	pvalue	NA
global_vol_gm	baseline.chisq	1197.03
global_vol_gm	baseline.df	261
global_vol_gm	baseline.pvalue	0
global_vol_gm	cfi	1
global_vol_gm	tli	1
global_vol_gm	nnfi	1
global_vol_gm	rfi	1
global_vol_gm	nfi	1
global_vol_gm	pnfi	0
global_vol_gm	ifi	1
global_vol_gm	rni	1
global_vol_gm	logl	-1031.08
global_vol_gm	unrestricted.logl	NA
global_vol_gm	aic	2620.16
global_vol_gm	bic	3218.09
global_vol_gm	ntotal	63
global_vol_gm	bic2	2340.14
global_vol_gm	rmsea	0
global_vol_gm	rmsea.ci.lower	0
global_vol_gm	rmsea.ci.upper	0
global_vol_gm	rmsea.ci.level	0.9
global_vol_gm	rmsea.pvalue	NA
global_vol_gm	rmsea.close.h0	0.05
global_vol_gm	rmsea.notclose.pvalue	NA
global_vol_gm	rmsea.notclose.h0	0.08
global_vol_gm	rmr	7.64761e-09
global_vol_gm	rmr_nomean	7.64761e-09
global_vol_gm	srmr	6.64943e-09
global_vol_gm	srmr_bentler	6.64943e-09
global_vol_gm	srmr_bentler_nomean	6.64943e-09
global_vol_gm	crmr	4.96796e-09
global_vol_gm	crmr_nomean	4.96796e-09
global_vol_gm	srmr_mplus	5.64964e-09
global_vol_gm	srmr_mplus_nomean	5.64964e-09
global_vol_gm	cn_05	NA
global_vol_gm	cn_01	NA
global_vol_gm	gfi	1
global_vol_gm	agfi	1
global_vol_gm	pgfi	0
global_vol_gm	mfi	1
global_vol_gm	ecvi	8.85714
global_vol_wm	npar	279
global_vol_wm	fmin	1.77636e-15
global_vol_wm	chisq	2.23821e-13
global_vol_wm	df	0
global_vol_wm	pvalue	NA
global_vol_wm	baseline.chisq	1157.63
global_vol_wm	baseline.df	261
global_vol_wm	baseline.pvalue	0
global_vol_wm	cfi	1
global_vol_wm	tli	1
global_vol_wm	nnfi	1
global_vol_wm	rfi	1
global_vol_wm	nfi	1
global_vol_wm	pnfi	0
global_vol_wm	ifi	1
global_vol_wm	rni	1
global_vol_wm	logl	-1050.85
global_vol_wm	unrestricted.logl	NA
global_vol_wm	aic	2659.71
global_vol_wm	bic	3257.64
global_vol_wm	ntotal	63
global_vol_wm	bic2	2379.68
global_vol_wm	rmsea	0
global_vol_wm	rmsea.ci.lower	0
global_vol_wm	rmsea.ci.upper	0
global_vol_wm	rmsea.ci.level	0.9
global_vol_wm	rmsea.pvalue	NA
global_vol_wm	rmsea.close.h0	0.05
global_vol_wm	rmsea.notclose.pvalue	NA
global_vol_wm	rmsea.notclose.h0	0.08
global_vol_wm	rmr	7.81429e-09
global_vol_wm	rmr_nomean	7.81429e-09
global_vol_wm	srmr	7.53462e-09
global_vol_wm	srmr_bentler	7.53462e-09
global_vol_wm	srmr_bentler_nomean	7.53462e-09
global_vol_wm	crmr	5.67245e-09
global_vol_wm	crmr_nomean	5.67245e-09
global_vol_wm	srmr_mplus	6.5768e-09
global_vol_wm	srmr_mplus_nomean	6.5768e-09
global_vol_wm	cn_05	1
global_vol_wm	cn_01	1
global_vol_wm	gfi	1
global_vol_wm	agfi	1
global_vol_wm	pgfi	0
global_vol_wm	mfi	1
global_vol_wm	ecvi	8.85714
gm_AccL	npar	279
gm_AccL	fmin	1.77636e-15
gm_AccL	chisq	2.23821e-13
gm_AccL	df	0
gm_AccL	pvalue	NA
gm_AccL	baseline.chisq	1138.28
gm_AccL	baseline.df	261
gm_AccL	baseline.pvalue	0
gm_AccL	cfi	1
gm_AccL	tli	1
gm_AccL	nnfi	1
gm_AccL	rfi	1
gm_AccL	nfi	1
gm_AccL	pnfi	0
gm_AccL	ifi	1
gm_AccL	rni	1
gm_AccL	logl	-1060.52
gm_AccL	unrestricted.logl	NA
gm_AccL	aic	2679.04
gm_AccL	bic	3276.97
gm_AccL	ntotal	63
gm_AccL	bic2	2399.01
gm_AccL	rmsea	0
gm_AccL	rmsea.ci.lower	0
gm_AccL	rmsea.ci.upper	0
gm_AccL	rmsea.ci.level	0.9
gm_AccL	rmsea.pvalue	NA
gm_AccL	rmsea.close.h0	0.05
gm_AccL	rmsea.notclose.pvalue	NA
gm_AccL	rmsea.notclose.h0	0.08
gm_AccL	rmr	1.55009e-08
gm_AccL	rmr_nomean	1.55009e-08
gm_AccL	srmr	1.19958e-08
gm_AccL	srmr_bentler	1.19958e-08
gm_AccL	srmr_bentler_nomean	1.19958e-08
gm_AccL	crmr	6.27717e-09
gm_AccL	crmr_nomean	6.27717e-09
gm_AccL	srmr_mplus	9.10857e-09
gm_AccL	srmr_mplus_nomean	9.10857e-09
gm_AccL	cn_05	1
gm_AccL	cn_01	1
gm_AccL	gfi	1
gm_AccL	agfi	1
gm_AccL	pgfi	0
gm_AccL	mfi	1
gm_AccL	ecvi	8.85714
gm_AccR	npar	279
gm_AccR	fmin	0
gm_AccR	chisq	0
gm_AccR	df	0
gm_AccR	pvalue	NA
gm_AccR	baseline.chisq	1115.36
gm_AccR	baseline.df	261
gm_AccR	baseline.pvalue	0
gm_AccR	cfi	1
gm_AccR	tli	1
gm_AccR	nnfi	1
gm_AccR	rfi	1
gm_AccR	nfi	1
gm_AccR	pnfi	0
gm_AccR	ifi	1
gm_AccR	rni	1
gm_AccR	logl	-1071.98
gm_AccR	unrestricted.logl	NA
gm_AccR	aic	2701.97
gm_AccR	bic	3299.9
gm_AccR	ntotal	63
gm_AccR	bic2	2421.94
gm_AccR	rmsea	0
gm_AccR	rmsea.ci.lower	0
gm_AccR	rmsea.ci.upper	0
gm_AccR	rmsea.ci.level	0.9
gm_AccR	rmsea.pvalue	NA
gm_AccR	rmsea.close.h0	0.05
gm_AccR	rmsea.notclose.pvalue	NA
gm_AccR	rmsea.notclose.h0	0.08
gm_AccR	rmr	4.31458e-09
gm_AccR	rmr_nomean	4.31458e-09
gm_AccR	srmr	4.08311e-09
gm_AccR	srmr_bentler	4.08311e-09
gm_AccR	srmr_bentler_nomean	4.08311e-09
gm_AccR	crmr	3.10989e-09
gm_AccR	crmr_nomean	3.10989e-09
gm_AccR	srmr_mplus	3.50248e-09
gm_AccR	srmr_mplus_nomean	3.50248e-09
gm_AccR	cn_05	NA
gm_AccR	cn_01	NA
gm_AccR	gfi	1
gm_AccR	agfi	1
gm_AccR	pgfi	0
gm_AccR	mfi	1
gm_AccR	ecvi	8.85714
gm_InsulaL	npar	279
gm_InsulaL	fmin	0
gm_InsulaL	chisq	0
gm_InsulaL	df	0
gm_InsulaL	pvalue	NA
gm_InsulaL	baseline.chisq	1160.69
gm_InsulaL	baseline.df	261
gm_InsulaL	baseline.pvalue	0
gm_InsulaL	cfi	1
gm_InsulaL	tli	1
gm_InsulaL	nnfi	1
gm_InsulaL	rfi	1
gm_InsulaL	nfi	1
gm_InsulaL	pnfi	0
gm_InsulaL	ifi	1
gm_InsulaL	rni	1
gm_InsulaL	logl	-1049.05
gm_InsulaL	unrestricted.logl	NA
gm_InsulaL	aic	2656.1
gm_InsulaL	bic	3254.03
gm_InsulaL	ntotal	63
gm_InsulaL	bic2	2376.07
gm_InsulaL	rmsea	0
gm_InsulaL	rmsea.ci.lower	0
gm_InsulaL	rmsea.ci.upper	0
gm_InsulaL	rmsea.ci.level	0.9
gm_InsulaL	rmsea.pvalue	NA
gm_InsulaL	rmsea.close.h0	0.05
gm_InsulaL	rmsea.notclose.pvalue	NA
gm_InsulaL	rmsea.notclose.h0	0.08
gm_InsulaL	rmr	9.53695e-09
gm_InsulaL	rmr_nomean	9.53695e-09
gm_InsulaL	srmr	6.91856e-09
gm_InsulaL	srmr_bentler	6.91856e-09
gm_InsulaL	srmr_bentler_nomean	6.91856e-09
gm_InsulaL	crmr	3.5732e-09
gm_InsulaL	crmr_nomean	3.5732e-09
gm_InsulaL	srmr_mplus	5.2735e-09
gm_InsulaL	srmr_mplus_nomean	5.2735e-09
gm_InsulaL	cn_05	NA
gm_InsulaL	cn_01	NA
gm_InsulaL	gfi	1
gm_InsulaL	agfi	1
gm_InsulaL	pgfi	0
gm_InsulaL	mfi	1
gm_InsulaL	ecvi	8.85714
gm_InsulaR	npar	279
gm_InsulaR	fmin	0
gm_InsulaR	chisq	0
gm_InsulaR	df	0
gm_InsulaR	pvalue	NA
gm_InsulaR	baseline.chisq	1109.91
gm_InsulaR	baseline.df	261
gm_InsulaR	baseline.pvalue	0
gm_InsulaR	cfi	1
gm_InsulaR	tli	1
gm_InsulaR	nnfi	1
gm_InsulaR	rfi	1
gm_InsulaR	nfi	1
gm_InsulaR	pnfi	0
gm_InsulaR	ifi	1
gm_InsulaR	rni	1
gm_InsulaR	logl	-1074.71
gm_InsulaR	unrestricted.logl	NA
gm_InsulaR	aic	2707.41
gm_InsulaR	bic	3305.35
gm_InsulaR	ntotal	63
gm_InsulaR	bic2	2427.39
gm_InsulaR	rmsea	0
gm_InsulaR	rmsea.ci.lower	0
gm_InsulaR	rmsea.ci.upper	0
gm_InsulaR	rmsea.ci.level	0.9
gm_InsulaR	rmsea.pvalue	NA
gm_InsulaR	rmsea.close.h0	0.05
gm_InsulaR	rmsea.notclose.pvalue	NA
gm_InsulaR	rmsea.notclose.h0	0.08
gm_InsulaR	rmr	7.48666e-09
gm_InsulaR	rmr_nomean	7.48666e-09
gm_InsulaR	srmr	7.28174e-09
gm_InsulaR	srmr_bentler	7.28174e-09
gm_InsulaR	srmr_bentler_nomean	7.28174e-09
gm_InsulaR	crmr	5.61774e-09
gm_InsulaR	crmr_nomean	5.61774e-09
gm_InsulaR	srmr_mplus	6.24366e-09
gm_InsulaR	srmr_mplus_nomean	6.24366e-09
gm_InsulaR	cn_05	NA
gm_InsulaR	cn_01	NA
gm_InsulaR	gfi	1
gm_InsulaR	agfi	1
gm_InsulaR	pgfi	0
gm_InsulaR	mfi	1
gm_InsulaR	ecvi	8.85714
gm_FrontalMid2L	npar	279
gm_FrontalMid2L	fmin	1.77636e-15
gm_FrontalMid2L	chisq	2.23821e-13
gm_FrontalMid2L	df	0
gm_FrontalMid2L	pvalue	NA
gm_FrontalMid2L	baseline.chisq	1086.88
gm_FrontalMid2L	baseline.df	261
gm_FrontalMid2L	baseline.pvalue	0
gm_FrontalMid2L	cfi	1
gm_FrontalMid2L	tli	1
gm_FrontalMid2L	nnfi	1
gm_FrontalMid2L	rfi	1
gm_FrontalMid2L	nfi	1
gm_FrontalMid2L	pnfi	0
gm_FrontalMid2L	ifi	1
gm_FrontalMid2L	rni	1
gm_FrontalMid2L	logl	-1085.57
gm_FrontalMid2L	unrestricted.logl	NA
gm_FrontalMid2L	aic	2729.14
gm_FrontalMid2L	bic	3327.08
gm_FrontalMid2L	ntotal	63
gm_FrontalMid2L	bic2	2449.12
gm_FrontalMid2L	rmsea	0
gm_FrontalMid2L	rmsea.ci.lower	0
gm_FrontalMid2L	rmsea.ci.upper	0
gm_FrontalMid2L	rmsea.ci.level	0.9
gm_FrontalMid2L	rmsea.pvalue	NA
gm_FrontalMid2L	rmsea.close.h0	0.05
gm_FrontalMid2L	rmsea.notclose.pvalue	NA
gm_FrontalMid2L	rmsea.notclose.h0	0.08
gm_FrontalMid2L	rmr	7.52158e-09
gm_FrontalMid2L	rmr_nomean	7.52158e-09
gm_FrontalMid2L	srmr	6.32675e-09
gm_FrontalMid2L	srmr_bentler	6.32675e-09
gm_FrontalMid2L	srmr_bentler_nomean	6.32675e-09
gm_FrontalMid2L	crmr	3.12866e-09
gm_FrontalMid2L	crmr_nomean	3.12866e-09
gm_FrontalMid2L	srmr_mplus	4.92399e-09
gm_FrontalMid2L	srmr_mplus_nomean	4.92399e-09
gm_FrontalMid2L	cn_05	1
gm_FrontalMid2L	cn_01	1
gm_FrontalMid2L	gfi	1
gm_FrontalMid2L	agfi	1
gm_FrontalMid2L	pgfi	0
gm_FrontalMid2L	mfi	1
gm_FrontalMid2L	ecvi	8.85714
gm_FrontalMid2R	npar	279
gm_FrontalMid2R	fmin	1.77636e-15
gm_FrontalMid2R	chisq	2.23821e-13
gm_FrontalMid2R	df	0
gm_FrontalMid2R	pvalue	NA
gm_FrontalMid2R	baseline.chisq	1077.44
gm_FrontalMid2R	baseline.df	261
gm_FrontalMid2R	baseline.pvalue	0
gm_FrontalMid2R	cfi	1
gm_FrontalMid2R	tli	1
gm_FrontalMid2R	nnfi	1
gm_FrontalMid2R	rfi	1
gm_FrontalMid2R	nfi	1
gm_FrontalMid2R	pnfi	0
gm_FrontalMid2R	ifi	1
gm_FrontalMid2R	rni	1
gm_FrontalMid2R	logl	-1090.95
gm_FrontalMid2R	unrestricted.logl	NA
gm_FrontalMid2R	aic	2739.89
gm_FrontalMid2R	bic	3337.83
gm_FrontalMid2R	ntotal	63
gm_FrontalMid2R	bic2	2459.87
gm_FrontalMid2R	rmsea	0
gm_FrontalMid2R	rmsea.ci.lower	0
gm_FrontalMid2R	rmsea.ci.upper	0
gm_FrontalMid2R	rmsea.ci.level	0.9
gm_FrontalMid2R	rmsea.pvalue	NA
gm_FrontalMid2R	rmsea.close.h0	0.05
gm_FrontalMid2R	rmsea.notclose.pvalue	NA
gm_FrontalMid2R	rmsea.notclose.h0	0.08
gm_FrontalMid2R	rmr	8.88787e-09
gm_FrontalMid2R	rmr_nomean	8.88787e-09
gm_FrontalMid2R	srmr	7.52795e-09
gm_FrontalMid2R	srmr_bentler	7.52795e-09
gm_FrontalMid2R	srmr_bentler_nomean	7.52795e-09
gm_FrontalMid2R	crmr	4.74944e-09
gm_FrontalMid2R	crmr_nomean	4.74944e-09
gm_FrontalMid2R	srmr_mplus	5.94632e-09
gm_FrontalMid2R	srmr_mplus_nomean	5.94632e-09
gm_FrontalMid2R	cn_05	1
gm_FrontalMid2R	cn_01	1
gm_FrontalMid2R	gfi	1
gm_FrontalMid2R	agfi	1
gm_FrontalMid2R	pgfi	0
gm_FrontalMid2R	mfi	1
gm_FrontalMid2R	ecvi	8.85714
gm_FrontalSup2L	npar	279
gm_FrontalSup2L	fmin	0
gm_FrontalSup2L	chisq	0
gm_FrontalSup2L	df	0
gm_FrontalSup2L	pvalue	NA
gm_FrontalSup2L	baseline.chisq	1110.97
gm_FrontalSup2L	baseline.df	261
gm_FrontalSup2L	baseline.pvalue	0
gm_FrontalSup2L	cfi	1
gm_FrontalSup2L	tli	1
gm_FrontalSup2L	nnfi	1
gm_FrontalSup2L	rfi	1
gm_FrontalSup2L	nfi	1
gm_FrontalSup2L	pnfi	0
gm_FrontalSup2L	ifi	1
gm_FrontalSup2L	rni	1
gm_FrontalSup2L	logl	-1073.27
gm_FrontalSup2L	unrestricted.logl	NA
gm_FrontalSup2L	aic	2704.54
gm_FrontalSup2L	bic	3302.47
gm_FrontalSup2L	ntotal	63
gm_FrontalSup2L	bic2	2424.51
gm_FrontalSup2L	rmsea	0
gm_FrontalSup2L	rmsea.ci.lower	0
gm_FrontalSup2L	rmsea.ci.upper	0
gm_FrontalSup2L	rmsea.ci.level	0.9
gm_FrontalSup2L	rmsea.pvalue	NA
gm_FrontalSup2L	rmsea.close.h0	0.05
gm_FrontalSup2L	rmsea.notclose.pvalue	NA
gm_FrontalSup2L	rmsea.notclose.h0	0.08
gm_FrontalSup2L	rmr	5.63416e-09
gm_FrontalSup2L	rmr_nomean	5.63416e-09
gm_FrontalSup2L	srmr	5.33568e-09
gm_FrontalSup2L	srmr_bentler	5.33568e-09
gm_FrontalSup2L	srmr_bentler_nomean	5.33568e-09
gm_FrontalSup2L	crmr	4.20158e-09
gm_FrontalSup2L	crmr_nomean	4.20158e-09
gm_FrontalSup2L	srmr_mplus	4.6973e-09
gm_FrontalSup2L	srmr_mplus_nomean	4.6973e-09
gm_FrontalSup2L	cn_05	NA
gm_FrontalSup2L	cn_01	NA
gm_FrontalSup2L	gfi	1
gm_FrontalSup2L	agfi	1
gm_FrontalSup2L	pgfi	0
gm_FrontalSup2L	mfi	1
gm_FrontalSup2L	ecvi	8.85714
gm_FrontalSup2R	npar	279
gm_FrontalSup2R	fmin	1.77636e-15
gm_FrontalSup2R	chisq	2.23821e-13
gm_FrontalSup2R	df	0
gm_FrontalSup2R	pvalue	NA
gm_FrontalSup2R	baseline.chisq	1085.54
gm_FrontalSup2R	baseline.df	261
gm_FrontalSup2R	baseline.pvalue	0
gm_FrontalSup2R	cfi	1
gm_FrontalSup2R	tli	1
gm_FrontalSup2R	nnfi	1
gm_FrontalSup2R	rfi	1
gm_FrontalSup2R	nfi	1
gm_FrontalSup2R	pnfi	0
gm_FrontalSup2R	ifi	1
gm_FrontalSup2R	rni	1
gm_FrontalSup2R	logl	-1086.57
gm_FrontalSup2R	unrestricted.logl	NA
gm_FrontalSup2R	aic	2731.15
gm_FrontalSup2R	bic	3329.08
gm_FrontalSup2R	ntotal	63
gm_FrontalSup2R	bic2	2451.12
gm_FrontalSup2R	rmsea	0
gm_FrontalSup2R	rmsea.ci.lower	0
gm_FrontalSup2R	rmsea.ci.upper	0
gm_FrontalSup2R	rmsea.ci.level	0.9
gm_FrontalSup2R	rmsea.pvalue	NA
gm_FrontalSup2R	rmsea.close.h0	0.05
gm_FrontalSup2R	rmsea.notclose.pvalue	NA
gm_FrontalSup2R	rmsea.notclose.h0	0.08
gm_FrontalSup2R	rmr	6.68675e-09
gm_FrontalSup2R	rmr_nomean	6.68675e-09
gm_FrontalSup2R	srmr	6.08097e-09
gm_FrontalSup2R	srmr_bentler	6.08097e-09
gm_FrontalSup2R	srmr_bentler_nomean	6.08097e-09
gm_FrontalSup2R	crmr	4.9873e-09
gm_FrontalSup2R	crmr_nomean	4.9873e-09
gm_FrontalSup2R	srmr_mplus	5.44996e-09
gm_FrontalSup2R	srmr_mplus_nomean	5.44996e-09
gm_FrontalSup2R	cn_05	1
gm_FrontalSup2R	cn_01	1
gm_FrontalSup2R	gfi	1
gm_FrontalSup2R	agfi	1
gm_FrontalSup2R	pgfi	0
gm_FrontalSup2R	mfi	1
gm_FrontalSup2R	ecvi	8.85714
gm_HippocampusL	npar	279
gm_HippocampusL	fmin	1.77636e-15
gm_HippocampusL	chisq	2.23821e-13
gm_HippocampusL	df	0
gm_HippocampusL	pvalue	NA
gm_HippocampusL	baseline.chisq	1081.59
gm_HippocampusL	baseline.df	261
gm_HippocampusL	baseline.pvalue	0
gm_HippocampusL	cfi	1
gm_HippocampusL	tli	1
gm_HippocampusL	nnfi	1
gm_HippocampusL	rfi	1
gm_HippocampusL	nfi	1
gm_HippocampusL	pnfi	0
gm_HippocampusL	ifi	1
gm_HippocampusL	rni	1
gm_HippocampusL	logl	-1088.83
gm_HippocampusL	unrestricted.logl	NA
gm_HippocampusL	aic	2735.66
gm_HippocampusL	bic	3333.6
gm_HippocampusL	ntotal	63
gm_HippocampusL	bic2	2455.64
gm_HippocampusL	rmsea	0
gm_HippocampusL	rmsea.ci.lower	0
gm_HippocampusL	rmsea.ci.upper	0
gm_HippocampusL	rmsea.ci.level	0.9
gm_HippocampusL	rmsea.pvalue	NA
gm_HippocampusL	rmsea.close.h0	0.05
gm_HippocampusL	rmsea.notclose.pvalue	NA
gm_HippocampusL	rmsea.notclose.h0	0.08
gm_HippocampusL	rmr	2.08484e-08
gm_HippocampusL	rmr_nomean	2.08484e-08
gm_HippocampusL	srmr	1.69517e-08
gm_HippocampusL	srmr_bentler	1.69517e-08
gm_HippocampusL	srmr_bentler_nomean	1.69517e-08
gm_HippocampusL	crmr	1.16863e-08
gm_HippocampusL	crmr_nomean	1.16863e-08
gm_HippocampusL	srmr_mplus	1.36338e-08
gm_HippocampusL	srmr_mplus_nomean	1.36338e-08
gm_HippocampusL	cn_05	1
gm_HippocampusL	cn_01	1
gm_HippocampusL	gfi	1
gm_HippocampusL	agfi	1
gm_HippocampusL	pgfi	0
gm_HippocampusL	mfi	1
gm_HippocampusL	ecvi	8.85714
gm_CerebelL	npar	279
gm_CerebelL	fmin	0
gm_CerebelL	chisq	0
gm_CerebelL	df	0
gm_CerebelL	pvalue	NA
gm_CerebelL	baseline.chisq	1040.46
gm_CerebelL	baseline.df	261
gm_CerebelL	baseline.pvalue	0
gm_CerebelL	cfi	1
gm_CerebelL	tli	1
gm_CerebelL	nnfi	1
gm_CerebelL	rfi	1
gm_CerebelL	nfi	1
gm_CerebelL	pnfi	0
gm_CerebelL	ifi	1
gm_CerebelL	rni	1
gm_CerebelL	logl	-1108.54
gm_CerebelL	unrestricted.logl	NA
gm_CerebelL	aic	2775.07
gm_CerebelL	bic	3373.01
gm_CerebelL	ntotal	63
gm_CerebelL	bic2	2495.05
gm_CerebelL	rmsea	0
gm_CerebelL	rmsea.ci.lower	0
gm_CerebelL	rmsea.ci.upper	0
gm_CerebelL	rmsea.ci.level	0.9
gm_CerebelL	rmsea.pvalue	NA
gm_CerebelL	rmsea.close.h0	0.05
gm_CerebelL	rmsea.notclose.pvalue	NA
gm_CerebelL	rmsea.notclose.h0	0.08
gm_CerebelL	rmr	7.70327e-09
gm_CerebelL	rmr_nomean	7.70327e-09
gm_CerebelL	srmr	6.34862e-09
gm_CerebelL	srmr_bentler	6.34862e-09
gm_CerebelL	srmr_bentler_nomean	6.34862e-09
gm_CerebelL	crmr	3.00777e-09
gm_CerebelL	crmr_nomean	3.00777e-09
gm_CerebelL	srmr_mplus	4.87358e-09
gm_CerebelL	srmr_mplus_nomean	4.87358e-09
gm_CerebelL	cn_05	NA
gm_CerebelL	cn_01	NA
gm_CerebelL	gfi	1
gm_CerebelL	agfi	1
gm_CerebelL	pgfi	0
gm_CerebelL	mfi	1
gm_CerebelL	ecvi	8.85714
gm_CerebelR	npar	279
gm_CerebelR	fmin	1.77636e-15
gm_CerebelR	chisq	2.23821e-13
gm_CerebelR	df	0
gm_CerebelR	pvalue	NA
gm_CerebelR	baseline.chisq	1005.83
gm_CerebelR	baseline.df	261
gm_CerebelR	baseline.pvalue	0
gm_CerebelR	cfi	1
gm_CerebelR	tli	1
gm_CerebelR	nnfi	1
gm_CerebelR	rfi	1
gm_CerebelR	nfi	1
gm_CerebelR	pnfi	0
gm_CerebelR	ifi	1
gm_CerebelR	rni	1
gm_CerebelR	logl	-1126.2
gm_CerebelR	unrestricted.logl	NA
gm_CerebelR	aic	2810.4
gm_CerebelR	bic	3408.33
gm_CerebelR	ntotal	63
gm_CerebelR	bic2	2530.37
gm_CerebelR	rmsea	0
gm_CerebelR	rmsea.ci.lower	0
gm_CerebelR	rmsea.ci.upper	0
gm_CerebelR	rmsea.ci.level	0.9
gm_CerebelR	rmsea.pvalue	NA
gm_CerebelR	rmsea.close.h0	0.05
gm_CerebelR	rmsea.notclose.pvalue	NA
gm_CerebelR	rmsea.notclose.h0	0.08
gm_CerebelR	rmr	2.7e-09
gm_CerebelR	rmr_nomean	2.7e-09
gm_CerebelR	srmr	2.4413e-09
gm_CerebelR	srmr_bentler	2.4413e-09
gm_CerebelR	srmr_bentler_nomean	2.4413e-09
gm_CerebelR	crmr	1.97834e-09
gm_CerebelR	crmr_nomean	1.97834e-09
gm_CerebelR	srmr_mplus	2.18386e-09
gm_CerebelR	srmr_mplus_nomean	2.18386e-09
gm_CerebelR	cn_05	1
gm_CerebelR	cn_01	1
gm_CerebelR	gfi	1
gm_CerebelR	agfi	1
gm_CerebelR	pgfi	0
gm_CerebelR	mfi	1
gm_CerebelR	ecvi	8.85714
gm_PrecuneusL	npar	279
gm_PrecuneusL	fmin	1.77636e-15
gm_PrecuneusL	chisq	2.23821e-13
gm_PrecuneusL	df	0
gm_PrecuneusL	pvalue	NA
gm_PrecuneusL	baseline.chisq	1065
gm_PrecuneusL	baseline.df	261
gm_PrecuneusL	baseline.pvalue	0
gm_PrecuneusL	cfi	1
gm_PrecuneusL	tli	1
gm_PrecuneusL	nnfi	1
gm_PrecuneusL	rfi	1
gm_PrecuneusL	nfi	1
gm_PrecuneusL	pnfi	0
gm_PrecuneusL	ifi	1
gm_PrecuneusL	rni	1
gm_PrecuneusL	logl	-1097.15
gm_PrecuneusL	unrestricted.logl	NA
gm_PrecuneusL	aic	2752.29
gm_PrecuneusL	bic	3350.23
gm_PrecuneusL	ntotal	63
gm_PrecuneusL	bic2	2472.27
gm_PrecuneusL	rmsea	0
gm_PrecuneusL	rmsea.ci.lower	0
gm_PrecuneusL	rmsea.ci.upper	0
gm_PrecuneusL	rmsea.ci.level	0.9
gm_PrecuneusL	rmsea.pvalue	NA
gm_PrecuneusL	rmsea.close.h0	0.05
gm_PrecuneusL	rmsea.notclose.pvalue	NA
gm_PrecuneusL	rmsea.notclose.h0	0.08
gm_PrecuneusL	rmr	4.35633e-09
gm_PrecuneusL	rmr_nomean	4.35633e-09
gm_PrecuneusL	srmr	3.66991e-09
gm_PrecuneusL	srmr_bentler	3.66991e-09
gm_PrecuneusL	srmr_bentler_nomean	3.66991e-09
gm_PrecuneusL	crmr	2.46364e-09
gm_PrecuneusL	crmr_nomean	2.46364e-09
gm_PrecuneusL	srmr_mplus	3.09016e-09
gm_PrecuneusL	srmr_mplus_nomean	3.09016e-09
gm_PrecuneusL	cn_05	1
gm_PrecuneusL	cn_01	1
gm_PrecuneusL	gfi	1
gm_PrecuneusL	agfi	1
gm_PrecuneusL	pgfi	0
gm_PrecuneusL	mfi	1
gm_PrecuneusL	ecvi	8.85714
gm_PrecuneusR	npar	279
gm_PrecuneusR	fmin	1.77636e-15
gm_PrecuneusR	chisq	2.23821e-13
gm_PrecuneusR	df	0
gm_PrecuneusR	pvalue	NA
gm_PrecuneusR	baseline.chisq	1061.86
gm_PrecuneusR	baseline.df	261
gm_PrecuneusR	baseline.pvalue	0
gm_PrecuneusR	cfi	1
gm_PrecuneusR	tli	1
gm_PrecuneusR	nnfi	1
gm_PrecuneusR	rfi	1
gm_PrecuneusR	nfi	1
gm_PrecuneusR	pnfi	0
gm_PrecuneusR	ifi	1
gm_PrecuneusR	rni	1
gm_PrecuneusR	logl	-1098.49
gm_PrecuneusR	unrestricted.logl	NA
gm_PrecuneusR	aic	2754.98
gm_PrecuneusR	bic	3352.92
gm_PrecuneusR	ntotal	63
gm_PrecuneusR	bic2	2474.96
gm_PrecuneusR	rmsea	0
gm_PrecuneusR	rmsea.ci.lower	0
gm_PrecuneusR	rmsea.ci.upper	0
gm_PrecuneusR	rmsea.ci.level	0.9
gm_PrecuneusR	rmsea.pvalue	NA
gm_PrecuneusR	rmsea.close.h0	0.05
gm_PrecuneusR	rmsea.notclose.pvalue	NA
gm_PrecuneusR	rmsea.notclose.h0	0.08
gm_PrecuneusR	rmr	9.36898e-09
gm_PrecuneusR	rmr_nomean	9.36898e-09
gm_PrecuneusR	srmr	7.40801e-09
gm_PrecuneusR	srmr_bentler	7.40801e-09
gm_PrecuneusR	srmr_bentler_nomean	7.40801e-09
gm_PrecuneusR	crmr	4.34655e-09
gm_PrecuneusR	crmr_nomean	4.34655e-09
gm_PrecuneusR	srmr_mplus	5.69031e-09
gm_PrecuneusR	srmr_mplus_nomean	5.69031e-09
gm_PrecuneusR	cn_05	1
gm_PrecuneusR	cn_01	1
gm_PrecuneusR	gfi	1
gm_PrecuneusR	agfi	1
gm_PrecuneusR	pgfi	0
gm_PrecuneusR	mfi	1
gm_PrecuneusR	ecvi	8.85714
gm_CingulatePostL	npar	279
gm_CingulatePostL	fmin	0
gm_CingulatePostL	chisq	0
gm_CingulatePostL	df	0
gm_CingulatePostL	pvalue	NA
gm_CingulatePostL	baseline.chisq	1130.73
gm_CingulatePostL	baseline.df	261
gm_CingulatePostL	baseline.pvalue	0
gm_CingulatePostL	cfi	1
gm_CingulatePostL	tli	1
gm_CingulatePostL	nnfi	1
gm_CingulatePostL	rfi	1
gm_CingulatePostL	nfi	1
gm_CingulatePostL	pnfi	0
gm_CingulatePostL	ifi	1
gm_CingulatePostL	rni	1
gm_CingulatePostL	logl	-1064.29
gm_CingulatePostL	unrestricted.logl	NA
gm_CingulatePostL	aic	2686.59
gm_CingulatePostL	bic	3284.52
gm_CingulatePostL	ntotal	63
gm_CingulatePostL	bic2	2406.57
gm_CingulatePostL	rmsea	0
gm_CingulatePostL	rmsea.ci.lower	0
gm_CingulatePostL	rmsea.ci.upper	0
gm_CingulatePostL	rmsea.ci.level	0.9
gm_CingulatePostL	rmsea.pvalue	NA
gm_CingulatePostL	rmsea.close.h0	0.05
gm_CingulatePostL	rmsea.notclose.pvalue	NA
gm_CingulatePostL	rmsea.notclose.h0	0.08
gm_CingulatePostL	rmr	7.8211e-09
gm_CingulatePostL	rmr_nomean	7.8211e-09
gm_CingulatePostL	srmr	7.08397e-09
gm_CingulatePostL	srmr_bentler	7.08397e-09
gm_CingulatePostL	srmr_bentler_nomean	7.08397e-09
gm_CingulatePostL	crmr	5.76764e-09
gm_CingulatePostL	crmr_nomean	5.76764e-09
gm_CingulatePostL	srmr_mplus	6.18801e-09
gm_CingulatePostL	srmr_mplus_nomean	6.18801e-09
gm_CingulatePostL	cn_05	NA
gm_CingulatePostL	cn_01	NA
gm_CingulatePostL	gfi	1
gm_CingulatePostL	agfi	1
gm_CingulatePostL	pgfi	0
gm_CingulatePostL	mfi	1
gm_CingulatePostL	ecvi	8.85714
gm_CingulatePostR	npar	279
gm_CingulatePostR	fmin	0
gm_CingulatePostR	chisq	0
gm_CingulatePostR	df	0
gm_CingulatePostR	pvalue	NA
gm_CingulatePostR	baseline.chisq	1077.45
gm_CingulatePostR	baseline.df	261
gm_CingulatePostR	baseline.pvalue	0
gm_CingulatePostR	cfi	1
gm_CingulatePostR	tli	1
gm_CingulatePostR	nnfi	1
gm_CingulatePostR	rfi	1
gm_CingulatePostR	nfi	1
gm_CingulatePostR	pnfi	0
gm_CingulatePostR	ifi	1
gm_CingulatePostR	rni	1
gm_CingulatePostR	logl	-1090.94
gm_CingulatePostR	unrestricted.logl	NA
gm_CingulatePostR	aic	2739.88
gm_CingulatePostR	bic	3337.81
gm_CingulatePostR	ntotal	63
gm_CingulatePostR	bic2	2459.86
gm_CingulatePostR	rmsea	0
gm_CingulatePostR	rmsea.ci.lower	0
gm_CingulatePostR	rmsea.ci.upper	0
gm_CingulatePostR	rmsea.ci.level	0.9
gm_CingulatePostR	rmsea.pvalue	NA
gm_CingulatePostR	rmsea.close.h0	0.05
gm_CingulatePostR	rmsea.notclose.pvalue	NA
gm_CingulatePostR	rmsea.notclose.h0	0.08
gm_CingulatePostR	rmr	1.19349e-08
gm_CingulatePostR	rmr_nomean	1.19349e-08
gm_CingulatePostR	srmr	1.07723e-08
gm_CingulatePostR	srmr_bentler	1.07723e-08
gm_CingulatePostR	srmr_bentler_nomean	1.07723e-08
gm_CingulatePostR	crmr	8.68443e-09
gm_CingulatePostR	crmr_nomean	8.68443e-09
gm_CingulatePostR	srmr_mplus	9.30278e-09
gm_CingulatePostR	srmr_mplus_nomean	9.30278e-09
gm_CingulatePostR	cn_05	NA
gm_CingulatePostR	cn_01	NA
gm_CingulatePostR	gfi	1
gm_CingulatePostR	agfi	1
gm_CingulatePostR	pgfi	0
gm_CingulatePostR	mfi	1
gm_CingulatePostR	ecvi	8.85714
gm_AmygdalaL	npar	279
gm_AmygdalaL	fmin	1.77636e-15
gm_AmygdalaL	chisq	2.23821e-13
gm_AmygdalaL	df	0
gm_AmygdalaL	pvalue	NA
gm_AmygdalaL	baseline.chisq	1001.9
gm_AmygdalaL	baseline.df	261
gm_AmygdalaL	baseline.pvalue	0
gm_AmygdalaL	cfi	1
gm_AmygdalaL	tli	1
gm_AmygdalaL	nnfi	1
gm_AmygdalaL	rfi	1
gm_AmygdalaL	nfi	1
gm_AmygdalaL	pnfi	0
gm_AmygdalaL	ifi	1
gm_AmygdalaL	rni	1
gm_AmygdalaL	logl	-1128.29
gm_AmygdalaL	unrestricted.logl	NA
gm_AmygdalaL	aic	2814.59
gm_AmygdalaL	bic	3412.52
gm_AmygdalaL	ntotal	63
gm_AmygdalaL	bic2	2534.56
gm_AmygdalaL	rmsea	0
gm_AmygdalaL	rmsea.ci.lower	0
gm_AmygdalaL	rmsea.ci.upper	0
gm_AmygdalaL	rmsea.ci.level	0.9
gm_AmygdalaL	rmsea.pvalue	NA
gm_AmygdalaL	rmsea.close.h0	0.05
gm_AmygdalaL	rmsea.notclose.pvalue	NA
gm_AmygdalaL	rmsea.notclose.h0	0.08
gm_AmygdalaL	rmr	1.19785e-08
gm_AmygdalaL	rmr_nomean	1.19785e-08
gm_AmygdalaL	srmr	1.0658e-08
gm_AmygdalaL	srmr_bentler	1.0658e-08
gm_AmygdalaL	srmr_bentler_nomean	1.0658e-08
gm_AmygdalaL	crmr	8.44825e-09
gm_AmygdalaL	crmr_nomean	8.44825e-09
gm_AmygdalaL	srmr_mplus	9.33525e-09
gm_AmygdalaL	srmr_mplus_nomean	9.33525e-09
gm_AmygdalaL	cn_05	1
gm_AmygdalaL	cn_01	1
gm_AmygdalaL	gfi	1
gm_AmygdalaL	agfi	1
gm_AmygdalaL	pgfi	0
gm_AmygdalaL	mfi	1
gm_AmygdalaL	ecvi	8.85714
gm_AmygdalaR	npar	279
gm_AmygdalaR	fmin	0
gm_AmygdalaR	chisq	0
gm_AmygdalaR	df	0
gm_AmygdalaR	pvalue	NA
gm_AmygdalaR	baseline.chisq	994.773
gm_AmygdalaR	baseline.df	261
gm_AmygdalaR	baseline.pvalue	0
gm_AmygdalaR	cfi	1
gm_AmygdalaR	tli	1
gm_AmygdalaR	nnfi	1
gm_AmygdalaR	rfi	1
gm_AmygdalaR	nfi	1
gm_AmygdalaR	pnfi	0
gm_AmygdalaR	ifi	1
gm_AmygdalaR	rni	1
gm_AmygdalaR	logl	-1131.02
gm_AmygdalaR	unrestricted.logl	NA
gm_AmygdalaR	aic	2820.03
gm_AmygdalaR	bic	3417.97
gm_AmygdalaR	ntotal	63
gm_AmygdalaR	bic2	2540.01
gm_AmygdalaR	rmsea	0
gm_AmygdalaR	rmsea.ci.lower	0
gm_AmygdalaR	rmsea.ci.upper	0
gm_AmygdalaR	rmsea.ci.level	0.9
gm_AmygdalaR	rmsea.pvalue	NA
gm_AmygdalaR	rmsea.close.h0	0.05
gm_AmygdalaR	rmsea.notclose.pvalue	NA
gm_AmygdalaR	rmsea.notclose.h0	0.08
gm_AmygdalaR	rmr	4.86506e-09
gm_AmygdalaR	rmr_nomean	4.86506e-09
gm_AmygdalaR	srmr	4.57193e-09
gm_AmygdalaR	srmr_bentler	4.57193e-09
gm_AmygdalaR	srmr_bentler_nomean	4.57193e-09
gm_AmygdalaR	crmr	3.99606e-09
gm_AmygdalaR	crmr_nomean	3.99606e-09
gm_AmygdalaR	srmr_mplus	4.17166e-09
gm_AmygdalaR	srmr_mplus_nomean	4.17166e-09
gm_AmygdalaR	cn_05	NA
gm_AmygdalaR	cn_01	NA
gm_AmygdalaR	gfi	1
gm_AmygdalaR	agfi	1
gm_AmygdalaR	pgfi	0
gm_AmygdalaR	mfi	1
gm_AmygdalaR	ecvi	8.85714
gm_CaudateL	npar	279
gm_CaudateL	fmin	0
gm_CaudateL	chisq	0
gm_CaudateL	df	0
gm_CaudateL	pvalue	NA
gm_CaudateL	baseline.chisq	1101.55
gm_CaudateL	baseline.df	261
gm_CaudateL	baseline.pvalue	0
gm_CaudateL	cfi	1
gm_CaudateL	tli	1
gm_CaudateL	nnfi	1
gm_CaudateL	rfi	1
gm_CaudateL	nfi	1
gm_CaudateL	pnfi	0
gm_CaudateL	ifi	1
gm_CaudateL	rni	1
gm_CaudateL	logl	-1078.77
gm_CaudateL	unrestricted.logl	NA
gm_CaudateL	aic	2715.55
gm_CaudateL	bic	3313.48
gm_CaudateL	ntotal	63
gm_CaudateL	bic2	2435.52
gm_CaudateL	rmsea	0
gm_CaudateL	rmsea.ci.lower	0
gm_CaudateL	rmsea.ci.upper	0
gm_CaudateL	rmsea.ci.level	0.9
gm_CaudateL	rmsea.pvalue	NA
gm_CaudateL	rmsea.close.h0	0.05
gm_CaudateL	rmsea.notclose.pvalue	NA
gm_CaudateL	rmsea.notclose.h0	0.08
gm_CaudateL	rmr	1.36089e-08
gm_CaudateL	rmr_nomean	1.36089e-08
gm_CaudateL	srmr	1.01688e-08
gm_CaudateL	srmr_bentler	1.01688e-08
gm_CaudateL	srmr_bentler_nomean	1.01688e-08
gm_CaudateL	crmr	5.96589e-09
gm_CaudateL	crmr_nomean	5.96589e-09
gm_CaudateL	srmr_mplus	8.11885e-09
gm_CaudateL	srmr_mplus_nomean	8.11885e-09
gm_CaudateL	cn_05	NA
gm_CaudateL	cn_01	NA
gm_CaudateL	gfi	1
gm_CaudateL	agfi	1
gm_CaudateL	pgfi	0
gm_CaudateL	mfi	1
gm_CaudateL	ecvi	8.85714
gm_CaudateR	npar	279
gm_CaudateR	fmin	1.77636e-15
gm_CaudateR	chisq	2.23821e-13
gm_CaudateR	df	0
gm_CaudateR	pvalue	NA
gm_CaudateR	baseline.chisq	1129.74
gm_CaudateR	baseline.df	261
gm_CaudateR	baseline.pvalue	0
gm_CaudateR	cfi	1
gm_CaudateR	tli	1
gm_CaudateR	nnfi	1
gm_CaudateR	rfi	1
gm_CaudateR	nfi	1
gm_CaudateR	pnfi	0
gm_CaudateR	ifi	1
gm_CaudateR	rni	1
gm_CaudateR	logl	-1064.77
gm_CaudateR	unrestricted.logl	NA
gm_CaudateR	aic	2687.54
gm_CaudateR	bic	3285.47
gm_CaudateR	ntotal	63
gm_CaudateR	bic2	2407.51
gm_CaudateR	rmsea	0
gm_CaudateR	rmsea.ci.lower	0
gm_CaudateR	rmsea.ci.upper	0
gm_CaudateR	rmsea.ci.level	0.9
gm_CaudateR	rmsea.pvalue	NA
gm_CaudateR	rmsea.close.h0	0.05
gm_CaudateR	rmsea.notclose.pvalue	NA
gm_CaudateR	rmsea.notclose.h0	0.08
gm_CaudateR	rmr	4.97671e-09
gm_CaudateR	rmr_nomean	4.97671e-09
gm_CaudateR	srmr	4.40554e-09
gm_CaudateR	srmr_bentler	4.40554e-09
gm_CaudateR	srmr_bentler_nomean	4.40554e-09
gm_CaudateR	crmr	3.267e-09
gm_CaudateR	crmr_nomean	3.267e-09
gm_CaudateR	srmr_mplus	3.7004e-09
gm_CaudateR	srmr_mplus_nomean	3.7004e-09
gm_CaudateR	cn_05	1
gm_CaudateR	cn_01	1
gm_CaudateR	gfi	1
gm_CaudateR	agfi	1
gm_CaudateR	pgfi	0
gm_CaudateR	mfi	1
gm_CaudateR	ecvi	8.85714
gm_HippocampusR	npar	279
gm_HippocampusR	fmin	1.77636e-15
gm_HippocampusR	chisq	2.23821e-13
gm_HippocampusR	df	0
gm_HippocampusR	pvalue	NA
gm_HippocampusR	baseline.chisq	1086.97
gm_HippocampusR	baseline.df	261
gm_HippocampusR	baseline.pvalue	0
gm_HippocampusR	cfi	1
gm_HippocampusR	tli	1
gm_HippocampusR	nnfi	1
gm_HippocampusR	rfi	1
gm_HippocampusR	nfi	1
gm_HippocampusR	pnfi	0
gm_HippocampusR	ifi	1
gm_HippocampusR	rni	1
gm_HippocampusR	logl	-1086.16
gm_HippocampusR	unrestricted.logl	NA
gm_HippocampusR	aic	2730.31
gm_HippocampusR	bic	3328.25
gm_HippocampusR	ntotal	63
gm_HippocampusR	bic2	2450.29
gm_HippocampusR	rmsea	0
gm_HippocampusR	rmsea.ci.lower	0
gm_HippocampusR	rmsea.ci.upper	0
gm_HippocampusR	rmsea.ci.level	0.9
gm_HippocampusR	rmsea.pvalue	NA
gm_HippocampusR	rmsea.close.h0	0.05
gm_HippocampusR	rmsea.notclose.pvalue	NA
gm_HippocampusR	rmsea.notclose.h0	0.08
gm_HippocampusR	rmr	7.85988e-09
gm_HippocampusR	rmr_nomean	7.85988e-09
gm_HippocampusR	srmr	6.39952e-09
gm_HippocampusR	srmr_bentler	6.39952e-09
gm_HippocampusR	srmr_bentler_nomean	6.39952e-09
gm_HippocampusR	crmr	4.94146e-09
gm_HippocampusR	crmr_nomean	4.94146e-09
gm_HippocampusR	srmr_mplus	5.49166e-09
gm_HippocampusR	srmr_mplus_nomean	5.49166e-09
gm_HippocampusR	cn_05	1
gm_HippocampusR	cn_01	1
gm_HippocampusR	gfi	1
gm_HippocampusR	agfi	1
gm_HippocampusR	pgfi	0
gm_HippocampusR	mfi	1
gm_HippocampusR	ecvi	8.85714
gm_PutamenL	npar	279
gm_PutamenL	fmin	1.77636e-15
gm_PutamenL	chisq	2.23821e-13
gm_PutamenL	df	0
gm_PutamenL	pvalue	NA
gm_PutamenL	baseline.chisq	1081.2
gm_PutamenL	baseline.df	261
gm_PutamenL	baseline.pvalue	0
gm_PutamenL	cfi	1
gm_PutamenL	tli	1
gm_PutamenL	nnfi	1
gm_PutamenL	rfi	1
gm_PutamenL	nfi	1
gm_PutamenL	pnfi	0
gm_PutamenL	ifi	1
gm_PutamenL	rni	1
gm_PutamenL	logl	-1088.51
gm_PutamenL	unrestricted.logl	NA
gm_PutamenL	aic	2735.01
gm_PutamenL	bic	3332.95
gm_PutamenL	ntotal	63
gm_PutamenL	bic2	2454.99
gm_PutamenL	rmsea	0
gm_PutamenL	rmsea.ci.lower	0
gm_PutamenL	rmsea.ci.upper	0
gm_PutamenL	rmsea.ci.level	0.9
gm_PutamenL	rmsea.pvalue	NA
gm_PutamenL	rmsea.close.h0	0.05
gm_PutamenL	rmsea.notclose.pvalue	NA
gm_PutamenL	rmsea.notclose.h0	0.08
gm_PutamenL	rmr	5.60874e-09
gm_PutamenL	rmr_nomean	5.60874e-09
gm_PutamenL	srmr	5.21746e-09
gm_PutamenL	srmr_bentler	5.21746e-09
gm_PutamenL	srmr_bentler_nomean	5.21746e-09
gm_PutamenL	crmr	3.74988e-09
gm_PutamenL	crmr_nomean	3.74988e-09
gm_PutamenL	srmr_mplus	4.4424e-09
gm_PutamenL	srmr_mplus_nomean	4.4424e-09
gm_PutamenL	cn_05	1
gm_PutamenL	cn_01	1
gm_PutamenL	gfi	1
gm_PutamenL	agfi	1
gm_PutamenL	pgfi	0
gm_PutamenL	mfi	1
gm_PutamenL	ecvi	8.85714
gm_PutamenR	npar	279
gm_PutamenR	fmin	1.77636e-15
gm_PutamenR	chisq	2.23821e-13
gm_PutamenR	df	0
gm_PutamenR	pvalue	NA
gm_PutamenR	baseline.chisq	1042.99
gm_PutamenR	baseline.df	261
gm_PutamenR	baseline.pvalue	0
gm_PutamenR	cfi	1
gm_PutamenR	tli	1
gm_PutamenR	nnfi	1
gm_PutamenR	rfi	1
gm_PutamenR	nfi	1
gm_PutamenR	pnfi	0
gm_PutamenR	ifi	1
gm_PutamenR	rni	1
gm_PutamenR	logl	-1108.04
gm_PutamenR	unrestricted.logl	NA
gm_PutamenR	aic	2774.08
gm_PutamenR	bic	3372.01
gm_PutamenR	ntotal	63
gm_PutamenR	bic2	2494.06
gm_PutamenR	rmsea	0
gm_PutamenR	rmsea.ci.lower	0
gm_PutamenR	rmsea.ci.upper	0
gm_PutamenR	rmsea.ci.level	0.9
gm_PutamenR	rmsea.pvalue	NA
gm_PutamenR	rmsea.close.h0	0.05
gm_PutamenR	rmsea.notclose.pvalue	NA
gm_PutamenR	rmsea.notclose.h0	0.08
gm_PutamenR	rmr	6.88422e-09
gm_PutamenR	rmr_nomean	6.88422e-09
gm_PutamenR	srmr	5.77855e-09
gm_PutamenR	srmr_bentler	5.77855e-09
gm_PutamenR	srmr_bentler_nomean	5.77855e-09
gm_PutamenR	crmr	3.5662e-09
gm_PutamenR	crmr_nomean	3.5662e-09
gm_PutamenR	srmr_mplus	4.80483e-09
gm_PutamenR	srmr_mplus_nomean	4.80483e-09
gm_PutamenR	cn_05	1
gm_PutamenR	cn_01	1
gm_PutamenR	gfi	1
gm_PutamenR	agfi	1
gm_PutamenR	pgfi	0
gm_PutamenR	mfi	1
gm_PutamenR	ecvi	8.85714
gm_PallidumL	npar	279
gm_PallidumL	fmin	1.77636e-15
gm_PallidumL	chisq	2.23821e-13
gm_PallidumL	df	0
gm_PallidumL	pvalue	NA
gm_PallidumL	baseline.chisq	1027.43
gm_PallidumL	baseline.df	261
gm_PallidumL	baseline.pvalue	0
gm_PallidumL	cfi	1
gm_PallidumL	tli	1
gm_PallidumL	nnfi	1
gm_PallidumL	rfi	1
gm_PallidumL	nfi	1
gm_PallidumL	pnfi	0
gm_PallidumL	ifi	1
gm_PallidumL	rni	1
gm_PallidumL	logl	-1115.67
gm_PallidumL	unrestricted.logl	NA
gm_PallidumL	aic	2789.34
gm_PallidumL	bic	3387.27
gm_PallidumL	ntotal	63
gm_PallidumL	bic2	2509.32
gm_PallidumL	rmsea	0
gm_PallidumL	rmsea.ci.lower	0
gm_PallidumL	rmsea.ci.upper	0
gm_PallidumL	rmsea.ci.level	0.9
gm_PallidumL	rmsea.pvalue	NA
gm_PallidumL	rmsea.close.h0	0.05
gm_PallidumL	rmsea.notclose.pvalue	NA
gm_PallidumL	rmsea.notclose.h0	0.08
gm_PallidumL	rmr	9.20644e-09
gm_PallidumL	rmr_nomean	9.20644e-09
gm_PallidumL	srmr	7.77711e-09
gm_PallidumL	srmr_bentler	7.77711e-09
gm_PallidumL	srmr_bentler_nomean	7.77711e-09
gm_PallidumL	crmr	6.56988e-09
gm_PallidumL	crmr_nomean	6.56988e-09
gm_PallidumL	srmr_mplus	6.94639e-09
gm_PallidumL	srmr_mplus_nomean	6.94639e-09
gm_PallidumL	cn_05	1
gm_PallidumL	cn_01	1
gm_PallidumL	gfi	1
gm_PallidumL	agfi	1
gm_PallidumL	pgfi	0
gm_PallidumL	mfi	1
gm_PallidumL	ecvi	8.85714
gm_PallidumR	npar	279
gm_PallidumR	fmin	1.77636e-15
gm_PallidumR	chisq	2.23821e-13
gm_PallidumR	df	0
gm_PallidumR	pvalue	NA
gm_PallidumR	baseline.chisq	996.777
gm_PallidumR	baseline.df	261
gm_PallidumR	baseline.pvalue	0
gm_PallidumR	cfi	1
gm_PallidumR	tli	1
gm_PallidumR	nnfi	1
gm_PallidumR	rfi	1
gm_PallidumR	nfi	1
gm_PallidumR	pnfi	0
gm_PallidumR	ifi	1
gm_PallidumR	rni	1
gm_PallidumR	logl	-1131.28
gm_PallidumR	unrestricted.logl	NA
gm_PallidumR	aic	2820.55
gm_PallidumR	bic	3418.49
gm_PallidumR	ntotal	63
gm_PallidumR	bic2	2540.53
gm_PallidumR	rmsea	0
gm_PallidumR	rmsea.ci.lower	0
gm_PallidumR	rmsea.ci.upper	0
gm_PallidumR	rmsea.ci.level	0.9
gm_PallidumR	rmsea.pvalue	NA
gm_PallidumR	rmsea.close.h0	0.05
gm_PallidumR	rmsea.notclose.pvalue	NA
gm_PallidumR	rmsea.notclose.h0	0.08
gm_PallidumR	rmr	7.80951e-09
gm_PallidumR	rmr_nomean	7.80951e-09
gm_PallidumR	srmr	7.20052e-09
gm_PallidumR	srmr_bentler	7.20052e-09
gm_PallidumR	srmr_bentler_nomean	7.20052e-09
gm_PallidumR	crmr	5.29945e-09
gm_PallidumR	crmr_nomean	5.29945e-09
gm_PallidumR	srmr_mplus	6.04912e-09
gm_PallidumR	srmr_mplus_nomean	6.04912e-09
gm_PallidumR	cn_05	1
gm_PallidumR	cn_01	1
gm_PallidumR	gfi	1
gm_PallidumR	agfi	1
gm_PallidumR	pgfi	0
gm_PallidumR	mfi	1
gm_PallidumR	ecvi	8.85714
gm_ThaL	npar	279
gm_ThaL	fmin	0
gm_ThaL	chisq	0
gm_ThaL	df	0
gm_ThaL	pvalue	NA
gm_ThaL	baseline.chisq	1059.94
gm_ThaL	baseline.df	261
gm_ThaL	baseline.pvalue	0
gm_ThaL	cfi	1
gm_ThaL	tli	1
gm_ThaL	nnfi	1
gm_ThaL	rfi	1
gm_ThaL	nfi	1
gm_ThaL	pnfi	0
gm_ThaL	ifi	1
gm_ThaL	rni	1
gm_ThaL	logl	-1099.56
gm_ThaL	unrestricted.logl	NA
gm_ThaL	aic	2757.11
gm_ThaL	bic	3355.05
gm_ThaL	ntotal	63
gm_ThaL	bic2	2477.09
gm_ThaL	rmsea	0
gm_ThaL	rmsea.ci.lower	0
gm_ThaL	rmsea.ci.upper	0
gm_ThaL	rmsea.ci.level	0.9
gm_ThaL	rmsea.pvalue	NA
gm_ThaL	rmsea.close.h0	0.05
gm_ThaL	rmsea.notclose.pvalue	NA
gm_ThaL	rmsea.notclose.h0	0.08
gm_ThaL	rmr	2.39616e-09
gm_ThaL	rmr_nomean	2.39616e-09
gm_ThaL	srmr	2.23983e-09
gm_ThaL	srmr_bentler	2.23983e-09
gm_ThaL	srmr_bentler_nomean	2.23983e-09
gm_ThaL	crmr	1.7966e-09
gm_ThaL	crmr_nomean	1.7966e-09
gm_ThaL	srmr_mplus	2.00892e-09
gm_ThaL	srmr_mplus_nomean	2.00892e-09
gm_ThaL	cn_05	NA
gm_ThaL	cn_01	NA
gm_ThaL	gfi	1
gm_ThaL	agfi	1
gm_ThaL	pgfi	0
gm_ThaL	mfi	1
gm_ThaL	ecvi	8.85714
gm_ThaR	npar	279
gm_ThaR	fmin	1.77636e-15
gm_ThaR	chisq	2.23821e-13
gm_ThaR	df	0
gm_ThaR	pvalue	NA
gm_ThaR	baseline.chisq	1008.85
gm_ThaR	baseline.df	261
gm_ThaR	baseline.pvalue	0
gm_ThaR	cfi	1
gm_ThaR	tli	1
gm_ThaR	nnfi	1
gm_ThaR	rfi	1
gm_ThaR	nfi	1
gm_ThaR	pnfi	0
gm_ThaR	ifi	1
gm_ThaR	rni	1
gm_ThaR	logl	-1125.08
gm_ThaR	unrestricted.logl	NA
gm_ThaR	aic	2808.16
gm_ThaR	bic	3406.09
gm_ThaR	ntotal	63
gm_ThaR	bic2	2528.13
gm_ThaR	rmsea	0
gm_ThaR	rmsea.ci.lower	0
gm_ThaR	rmsea.ci.upper	0
gm_ThaR	rmsea.ci.level	0.9
gm_ThaR	rmsea.pvalue	NA
gm_ThaR	rmsea.close.h0	0.05
gm_ThaR	rmsea.notclose.pvalue	NA
gm_ThaR	rmsea.notclose.h0	0.08
gm_ThaR	rmr	9.67312e-09
gm_ThaR	rmr_nomean	9.67312e-09
gm_ThaR	srmr	8.7287e-09
gm_ThaR	srmr_bentler	8.7287e-09
gm_ThaR	srmr_bentler_nomean	8.7287e-09
gm_ThaR	crmr	7.10955e-09
gm_ThaR	crmr_nomean	7.10955e-09
gm_ThaR	srmr_mplus	7.74327e-09
gm_ThaR	srmr_mplus_nomean	7.74327e-09
gm_ThaR	cn_05	1
gm_ThaR	cn_01	1
gm_ThaR	gfi	1
gm_ThaR	agfi	1
gm_ThaR	pgfi	0
gm_ThaR	mfi	1
gm_ThaR	ecvi	8.85714
