## Supplementary material for "Neural and Somatic Mechanisms Driving Clinical Improvements in Post-Acute Schizophrenia Spectrum Disorders": Table S4

### Sheet: Sheet1
Volume	metric	value
global_vol_gm	npar	210
global_vol_gm	fmin	1.77636e-15
global_vol_gm	chisq	2.23821e-13
global_vol_gm	df	0
global_vol_gm	pvalue	NA
global_vol_gm	baseline.chisq	736.927
global_vol_gm	baseline.df	195
global_vol_gm	baseline.pvalue	0
global_vol_gm	cfi	1
global_vol_gm	tli	1
global_vol_gm	nnfi	1
global_vol_gm	rfi	1
global_vol_gm	nfi	1
global_vol_gm	pnfi	0
global_vol_gm	ifi	1
global_vol_gm	rni	1
global_vol_gm	logl	-844.581
global_vol_gm	unrestricted.logl	NA
global_vol_gm	aic	2109.16
global_vol_gm	bic	2559.22
global_vol_gm	ntotal	63
global_vol_gm	bic2	1898.39
global_vol_gm	rmsea	0
global_vol_gm	rmsea.ci.lower	0
global_vol_gm	rmsea.ci.upper	0
global_vol_gm	rmsea.ci.level	0.9
global_vol_gm	rmsea.pvalue	NA
global_vol_gm	rmsea.close.h0	0.05
global_vol_gm	rmsea.notclose.pvalue	NA
global_vol_gm	rmsea.notclose.h0	0.08
global_vol_gm	rmr	3.66646e-09
global_vol_gm	rmr_nomean	3.66646e-09
global_vol_gm	srmr	4.02802e-09
global_vol_gm	srmr_bentler	4.02802e-09
global_vol_gm	srmr_bentler_nomean	4.02802e-09
global_vol_gm	crmr	2.91424e-09
global_vol_gm	crmr_nomean	2.91424e-09
global_vol_gm	srmr_mplus	3.55084e-09
global_vol_gm	srmr_mplus_nomean	3.55084e-09
global_vol_gm	cn_05	1
global_vol_gm	cn_01	1
global_vol_gm	gfi	1
global_vol_gm	agfi	1
global_vol_gm	pgfi	0
global_vol_gm	mfi	1
global_vol_gm	ecvi	6.66667
global_vol_wm	npar	210
global_vol_wm	fmin	1.77636e-15
global_vol_wm	chisq	2.23821e-13
global_vol_wm	df	0
global_vol_wm	pvalue	NA
global_vol_wm	baseline.chisq	739.687
global_vol_wm	baseline.df	195
global_vol_wm	baseline.pvalue	0
global_vol_wm	cfi	1
global_vol_wm	tli	1
global_vol_wm	nnfi	1
global_vol_wm	rfi	1
global_vol_wm	nfi	1
global_vol_wm	pnfi	0
global_vol_wm	ifi	1
global_vol_wm	rni	1
global_vol_wm	logl	-864.456
global_vol_wm	unrestricted.logl	NA
global_vol_wm	aic	2148.91
global_vol_wm	bic	2598.97
global_vol_wm	ntotal	63
global_vol_wm	bic2	1938.14
global_vol_wm	rmsea	0
global_vol_wm	rmsea.ci.lower	0
global_vol_wm	rmsea.ci.upper	0
global_vol_wm	rmsea.ci.level	0.9
global_vol_wm	rmsea.pvalue	NA
global_vol_wm	rmsea.close.h0	0.05
global_vol_wm	rmsea.notclose.pvalue	NA
global_vol_wm	rmsea.notclose.h0	0.08
global_vol_wm	rmr	7.33862e-09
global_vol_wm	rmr_nomean	7.33862e-09
global_vol_wm	srmr	7.67659e-09
global_vol_wm	srmr_bentler	7.67659e-09
global_vol_wm	srmr_bentler_nomean	7.67659e-09
global_vol_wm	crmr	3.86269e-09
global_vol_wm	crmr_nomean	3.86269e-09
global_vol_wm	srmr_mplus	5.48528e-09
global_vol_wm	srmr_mplus_nomean	5.48528e-09
global_vol_wm	cn_05	1
global_vol_wm	cn_01	1
global_vol_wm	gfi	1
global_vol_wm	agfi	1
global_vol_wm	pgfi	0
global_vol_wm	mfi	1
global_vol_wm	ecvi	6.66667
gm_AccL	npar	210
gm_AccL	fmin	1.77636e-15
gm_AccL	chisq	2.23821e-13
gm_AccL	df	0
gm_AccL	pvalue	NA
gm_AccL	baseline.chisq	739.993
gm_AccL	baseline.df	195
gm_AccL	baseline.pvalue	0
gm_AccL	cfi	1
gm_AccL	tli	1
gm_AccL	nnfi	1
gm_AccL	rfi	1
gm_AccL	nfi	1
gm_AccL	pnfi	0
gm_AccL	ifi	1
gm_AccL	rni	1
gm_AccL	logl	-874.325
gm_AccL	unrestricted.logl	NA
gm_AccL	aic	2168.65
gm_AccL	bic	2618.71
gm_AccL	ntotal	63
gm_AccL	bic2	1957.88
gm_AccL	rmsea	0
gm_AccL	rmsea.ci.lower	0
gm_AccL	rmsea.ci.upper	0
gm_AccL	rmsea.ci.level	0.9
gm_AccL	rmsea.pvalue	NA
gm_AccL	rmsea.close.h0	0.05
gm_AccL	rmsea.notclose.pvalue	NA
gm_AccL	rmsea.notclose.h0	0.08
gm_AccL	rmr	1.58861e-08
gm_AccL	rmr_nomean	1.58861e-08
gm_AccL	srmr	1.62419e-08
gm_AccL	srmr_bentler	1.62419e-08
gm_AccL	srmr_bentler_nomean	1.62419e-08
gm_AccL	crmr	8.74421e-09
gm_AccL	crmr_nomean	8.74421e-09
gm_AccL	srmr_mplus	1.14307e-08
gm_AccL	srmr_mplus_nomean	1.14307e-08
gm_AccL	cn_05	1
gm_AccL	cn_01	1
gm_AccL	gfi	1
gm_AccL	agfi	1
gm_AccL	pgfi	0
gm_AccL	mfi	1
gm_AccL	ecvi	6.66667
gm_AccR	npar	210
gm_AccR	fmin	1.77636e-15
gm_AccR	chisq	2.23821e-13
gm_AccR	df	0
gm_AccR	pvalue	NA
gm_AccR	baseline.chisq	739.603
gm_AccR	baseline.df	195
gm_AccR	baseline.pvalue	0
gm_AccR	cfi	1
gm_AccR	tli	1
gm_AccR	nnfi	1
gm_AccR	rfi	1
gm_AccR	nfi	1
gm_AccR	pnfi	0
gm_AccR	ifi	1
gm_AccR	rni	1
gm_AccR	logl	-874.631
gm_AccR	unrestricted.logl	NA
gm_AccR	aic	2169.26
gm_AccR	bic	2619.32
gm_AccR	ntotal	63
gm_AccR	bic2	1958.49
gm_AccR	rmsea	0
gm_AccR	rmsea.ci.lower	0
gm_AccR	rmsea.ci.upper	0
gm_AccR	rmsea.ci.level	0.9
gm_AccR	rmsea.pvalue	NA
gm_AccR	rmsea.close.h0	0.05
gm_AccR	rmsea.notclose.pvalue	NA
gm_AccR	rmsea.notclose.h0	0.08
gm_AccR	rmr	3.50289e-09
gm_AccR	rmr_nomean	3.50289e-09
gm_AccR	srmr	4.55202e-09
gm_AccR	srmr_bentler	4.55202e-09
gm_AccR	srmr_bentler_nomean	4.55202e-09
gm_AccR	crmr	3.33448e-09
gm_AccR	crmr_nomean	3.33448e-09
gm_AccR	srmr_mplus	4.39183e-09
gm_AccR	srmr_mplus_nomean	4.39183e-09
gm_AccR	cn_05	1
gm_AccR	cn_01	1
gm_AccR	gfi	1
gm_AccR	agfi	1
gm_AccR	pgfi	0
gm_AccR	mfi	1
gm_AccR	ecvi	6.66667
gm_InsulaL	npar	210
gm_InsulaL	fmin	1.77636e-15
gm_InsulaL	chisq	2.23821e-13
gm_InsulaL	df	0
gm_InsulaL	pvalue	NA
gm_InsulaL	baseline.chisq	757.576
gm_InsulaL	baseline.df	195
gm_InsulaL	baseline.pvalue	0
gm_InsulaL	cfi	1
gm_InsulaL	tli	1
gm_InsulaL	nnfi	1
gm_InsulaL	rfi	1
gm_InsulaL	nfi	1
gm_InsulaL	pnfi	0
gm_InsulaL	ifi	1
gm_InsulaL	rni	1
gm_InsulaL	logl	-857.523
gm_InsulaL	unrestricted.logl	NA
gm_InsulaL	aic	2135.05
gm_InsulaL	bic	2585.1
gm_InsulaL	ntotal	63
gm_InsulaL	bic2	1924.28
gm_InsulaL	rmsea	0
gm_InsulaL	rmsea.ci.lower	0
gm_InsulaL	rmsea.ci.upper	0
gm_InsulaL	rmsea.ci.level	0.9
gm_InsulaL	rmsea.pvalue	NA
gm_InsulaL	rmsea.close.h0	0.05
gm_InsulaL	rmsea.notclose.pvalue	NA
gm_InsulaL	rmsea.notclose.h0	0.08
gm_InsulaL	rmr	2.60817e-09
gm_InsulaL	rmr_nomean	2.60817e-09
gm_InsulaL	srmr	3.1606e-09
gm_InsulaL	srmr_bentler	3.1606e-09
gm_InsulaL	srmr_bentler_nomean	3.1606e-09
gm_InsulaL	crmr	3.07211e-09
gm_InsulaL	crmr_nomean	3.07211e-09
gm_InsulaL	srmr_mplus	3.17548e-09
gm_InsulaL	srmr_mplus_nomean	3.17548e-09
gm_InsulaL	cn_05	1
gm_InsulaL	cn_01	1
gm_InsulaL	gfi	1
gm_InsulaL	agfi	1
gm_InsulaL	pgfi	0
gm_InsulaL	mfi	1
gm_InsulaL	ecvi	6.66667
gm_InsulaR	npar	210
gm_InsulaR	fmin	1.77636e-15
gm_InsulaR	chisq	2.23821e-13
gm_InsulaR	df	0
gm_InsulaR	pvalue	NA
gm_InsulaR	baseline.chisq	749.602
gm_InsulaR	baseline.df	195
gm_InsulaR	baseline.pvalue	0
gm_InsulaR	cfi	1
gm_InsulaR	tli	1
gm_InsulaR	nnfi	1
gm_InsulaR	rfi	1
gm_InsulaR	nfi	1
gm_InsulaR	pnfi	0
gm_InsulaR	ifi	1
gm_InsulaR	rni	1
gm_InsulaR	logl	-876.32
gm_InsulaR	unrestricted.logl	NA
gm_InsulaR	aic	2172.64
gm_InsulaR	bic	2622.7
gm_InsulaR	ntotal	63
gm_InsulaR	bic2	1961.87
gm_InsulaR	rmsea	0
gm_InsulaR	rmsea.ci.lower	0
gm_InsulaR	rmsea.ci.upper	0
gm_InsulaR	rmsea.ci.level	0.9
gm_InsulaR	rmsea.pvalue	NA
gm_InsulaR	rmsea.close.h0	0.05
gm_InsulaR	rmsea.notclose.pvalue	NA
gm_InsulaR	rmsea.notclose.h0	0.08
gm_InsulaR	rmr	5.00356e-09
gm_InsulaR	rmr_nomean	5.00356e-09
gm_InsulaR	srmr	5.84215e-09
gm_InsulaR	srmr_bentler	5.84215e-09
gm_InsulaR	srmr_bentler_nomean	5.84215e-09
gm_InsulaR	crmr	4.69364e-09
gm_InsulaR	crmr_nomean	4.69364e-09
gm_InsulaR	srmr_mplus	5.36822e-09
gm_InsulaR	srmr_mplus_nomean	5.36822e-09
gm_InsulaR	cn_05	1
gm_InsulaR	cn_01	1
gm_InsulaR	gfi	1
gm_InsulaR	agfi	1
gm_InsulaR	pgfi	0
gm_InsulaR	mfi	1
gm_InsulaR	ecvi	6.66667
gm_FrontalMid2L	npar	210
gm_FrontalMid2L	fmin	0
gm_FrontalMid2L	chisq	0
gm_FrontalMid2L	df	0
gm_FrontalMid2L	pvalue	NA
gm_FrontalMid2L	baseline.chisq	738.707
gm_FrontalMid2L	baseline.df	195
gm_FrontalMid2L	baseline.pvalue	0
gm_FrontalMid2L	cfi	1
gm_FrontalMid2L	tli	1
gm_FrontalMid2L	nnfi	1
gm_FrontalMid2L	rfi	1
gm_FrontalMid2L	nfi	1
gm_FrontalMid2L	pnfi	0
gm_FrontalMid2L	ifi	1
gm_FrontalMid2L	rni	1
gm_FrontalMid2L	logl	-898.759
gm_FrontalMid2L	unrestricted.logl	NA
gm_FrontalMid2L	aic	2217.52
gm_FrontalMid2L	bic	2667.58
gm_FrontalMid2L	ntotal	63
gm_FrontalMid2L	bic2	2006.75
gm_FrontalMid2L	rmsea	0
gm_FrontalMid2L	rmsea.ci.lower	0
gm_FrontalMid2L	rmsea.ci.upper	0
gm_FrontalMid2L	rmsea.ci.level	0.9
gm_FrontalMid2L	rmsea.pvalue	NA
gm_FrontalMid2L	rmsea.close.h0	0.05
gm_FrontalMid2L	rmsea.notclose.pvalue	NA
gm_FrontalMid2L	rmsea.notclose.h0	0.08
gm_FrontalMid2L	rmr	3.6916e-09
gm_FrontalMid2L	rmr_nomean	3.6916e-09
gm_FrontalMid2L	srmr	4.26893e-09
gm_FrontalMid2L	srmr_bentler	4.26893e-09
gm_FrontalMid2L	srmr_bentler_nomean	4.26893e-09
gm_FrontalMid2L	crmr	3.27901e-09
gm_FrontalMid2L	crmr_nomean	3.27901e-09
gm_FrontalMid2L	srmr_mplus	3.71798e-09
gm_FrontalMid2L	srmr_mplus_nomean	3.71798e-09
gm_FrontalMid2L	cn_05	NA
gm_FrontalMid2L	cn_01	NA
gm_FrontalMid2L	gfi	1
gm_FrontalMid2L	agfi	1
gm_FrontalMid2L	pgfi	0
gm_FrontalMid2L	mfi	1
gm_FrontalMid2L	ecvi	6.66667
gm_FrontalMid2R	npar	210
gm_FrontalMid2R	fmin	1.77636e-15
gm_FrontalMid2R	chisq	2.23821e-13
gm_FrontalMid2R	df	0
gm_FrontalMid2R	pvalue	NA
gm_FrontalMid2R	baseline.chisq	742.732
gm_FrontalMid2R	baseline.df	195
gm_FrontalMid2R	baseline.pvalue	0
gm_FrontalMid2R	cfi	1
gm_FrontalMid2R	tli	1
gm_FrontalMid2R	nnfi	1
gm_FrontalMid2R	rfi	1
gm_FrontalMid2R	nfi	1
gm_FrontalMid2R	pnfi	0
gm_FrontalMid2R	ifi	1
gm_FrontalMid2R	rni	1
gm_FrontalMid2R	logl	-901.215
gm_FrontalMid2R	unrestricted.logl	NA
gm_FrontalMid2R	aic	2222.43
gm_FrontalMid2R	bic	2672.49
gm_FrontalMid2R	ntotal	63
gm_FrontalMid2R	bic2	2011.66
gm_FrontalMid2R	rmsea	0
gm_FrontalMid2R	rmsea.ci.lower	0
gm_FrontalMid2R	rmsea.ci.upper	0
gm_FrontalMid2R	rmsea.ci.level	0.9
gm_FrontalMid2R	rmsea.pvalue	NA
gm_FrontalMid2R	rmsea.close.h0	0.05
gm_FrontalMid2R	rmsea.notclose.pvalue	NA
gm_FrontalMid2R	rmsea.notclose.h0	0.08
gm_FrontalMid2R	rmr	2.46228e-09
gm_FrontalMid2R	rmr_nomean	2.46228e-09
gm_FrontalMid2R	srmr	3.22709e-09
gm_FrontalMid2R	srmr_bentler	3.22709e-09
gm_FrontalMid2R	srmr_bentler_nomean	3.22709e-09
gm_FrontalMid2R	crmr	2.90278e-09
gm_FrontalMid2R	crmr_nomean	2.90278e-09
gm_FrontalMid2R	srmr_mplus	2.96474e-09
gm_FrontalMid2R	srmr_mplus_nomean	2.96474e-09
gm_FrontalMid2R	cn_05	1
gm_FrontalMid2R	cn_01	1
gm_FrontalMid2R	gfi	1
gm_FrontalMid2R	agfi	1
gm_FrontalMid2R	pgfi	0
gm_FrontalMid2R	mfi	1
gm_FrontalMid2R	ecvi	6.66667
gm_FrontalSup2L	npar	210
gm_FrontalSup2L	fmin	1.77636e-15
gm_FrontalSup2L	chisq	2.23821e-13
gm_FrontalSup2L	df	0
gm_FrontalSup2L	pvalue	NA
gm_FrontalSup2L	baseline.chisq	741.913
gm_FrontalSup2L	baseline.df	195
gm_FrontalSup2L	baseline.pvalue	0
gm_FrontalSup2L	cfi	1
gm_FrontalSup2L	tli	1
gm_FrontalSup2L	nnfi	1
gm_FrontalSup2L	rfi	1
gm_FrontalSup2L	nfi	1
gm_FrontalSup2L	pnfi	0
gm_FrontalSup2L	ifi	1
gm_FrontalSup2L	rni	1
gm_FrontalSup2L	logl	-893.585
gm_FrontalSup2L	unrestricted.logl	NA
gm_FrontalSup2L	aic	2207.17
gm_FrontalSup2L	bic	2657.23
gm_FrontalSup2L	ntotal	63
gm_FrontalSup2L	bic2	1996.4
gm_FrontalSup2L	rmsea	0
gm_FrontalSup2L	rmsea.ci.lower	0
gm_FrontalSup2L	rmsea.ci.upper	0
gm_FrontalSup2L	rmsea.ci.level	0.9
gm_FrontalSup2L	rmsea.pvalue	NA
gm_FrontalSup2L	rmsea.close.h0	0.05
gm_FrontalSup2L	rmsea.notclose.pvalue	NA
gm_FrontalSup2L	rmsea.notclose.h0	0.08
gm_FrontalSup2L	rmr	1.3306e-09
gm_FrontalSup2L	rmr_nomean	1.3306e-09
gm_FrontalSup2L	srmr	1.51127e-09
gm_FrontalSup2L	srmr_bentler	1.51127e-09
gm_FrontalSup2L	srmr_bentler_nomean	1.51127e-09
gm_FrontalSup2L	crmr	1.10263e-09
gm_FrontalSup2L	crmr_nomean	1.10263e-09
gm_FrontalSup2L	srmr_mplus	1.25205e-09
gm_FrontalSup2L	srmr_mplus_nomean	1.25205e-09
gm_FrontalSup2L	cn_05	1
gm_FrontalSup2L	cn_01	1
gm_FrontalSup2L	gfi	1
gm_FrontalSup2L	agfi	1
gm_FrontalSup2L	pgfi	0
gm_FrontalSup2L	mfi	1
gm_FrontalSup2L	ecvi	6.66667
gm_FrontalSup2R	npar	210
gm_FrontalSup2R	fmin	1.77636e-15
gm_FrontalSup2R	chisq	2.23821e-13
gm_FrontalSup2R	df	0
gm_FrontalSup2R	pvalue	NA
gm_FrontalSup2R	baseline.chisq	748.843
gm_FrontalSup2R	baseline.df	195
gm_FrontalSup2R	baseline.pvalue	0
gm_FrontalSup2R	cfi	1
gm_FrontalSup2R	tli	1
gm_FrontalSup2R	nnfi	1
gm_FrontalSup2R	rfi	1
gm_FrontalSup2R	nfi	1
gm_FrontalSup2R	pnfi	0
gm_FrontalSup2R	ifi	1
gm_FrontalSup2R	rni	1
gm_FrontalSup2R	logl	-895.209
gm_FrontalSup2R	unrestricted.logl	NA
gm_FrontalSup2R	aic	2210.42
gm_FrontalSup2R	bic	2660.48
gm_FrontalSup2R	ntotal	63
gm_FrontalSup2R	bic2	1999.65
gm_FrontalSup2R	rmsea	0
gm_FrontalSup2R	rmsea.ci.lower	0
gm_FrontalSup2R	rmsea.ci.upper	0
gm_FrontalSup2R	rmsea.ci.level	0.9
gm_FrontalSup2R	rmsea.pvalue	NA
gm_FrontalSup2R	rmsea.close.h0	0.05
gm_FrontalSup2R	rmsea.notclose.pvalue	NA
gm_FrontalSup2R	rmsea.notclose.h0	0.08
gm_FrontalSup2R	rmr	8.12799e-09
gm_FrontalSup2R	rmr_nomean	8.12799e-09
gm_FrontalSup2R	srmr	8.22331e-09
gm_FrontalSup2R	srmr_bentler	8.22331e-09
gm_FrontalSup2R	srmr_bentler_nomean	8.22331e-09
gm_FrontalSup2R	crmr	5.05013e-09
gm_FrontalSup2R	crmr_nomean	5.05013e-09
gm_FrontalSup2R	srmr_mplus	6.59041e-09
gm_FrontalSup2R	srmr_mplus_nomean	6.59041e-09
gm_FrontalSup2R	cn_05	1
gm_FrontalSup2R	cn_01	1
gm_FrontalSup2R	gfi	1
gm_FrontalSup2R	agfi	1
gm_FrontalSup2R	pgfi	0
gm_FrontalSup2R	mfi	1
gm_FrontalSup2R	ecvi	6.66667
gm_HippocampusL	npar	210
gm_HippocampusL	fmin	1.77636e-15
gm_HippocampusL	chisq	2.23821e-13
gm_HippocampusL	df	0
gm_HippocampusL	pvalue	NA
gm_HippocampusL	baseline.chisq	741.572
gm_HippocampusL	baseline.df	195
gm_HippocampusL	baseline.pvalue	0
gm_HippocampusL	cfi	1
gm_HippocampusL	tli	1
gm_HippocampusL	nnfi	1
gm_HippocampusL	rfi	1
gm_HippocampusL	nfi	1
gm_HippocampusL	pnfi	0
gm_HippocampusL	ifi	1
gm_HippocampusL	rni	1
gm_HippocampusL	logl	-878.049
gm_HippocampusL	unrestricted.logl	NA
gm_HippocampusL	aic	2176.1
gm_HippocampusL	bic	2626.16
gm_HippocampusL	ntotal	63
gm_HippocampusL	bic2	1965.33
gm_HippocampusL	rmsea	0
gm_HippocampusL	rmsea.ci.lower	0
gm_HippocampusL	rmsea.ci.upper	0
gm_HippocampusL	rmsea.ci.level	0.9
gm_HippocampusL	rmsea.pvalue	NA
gm_HippocampusL	rmsea.close.h0	0.05
gm_HippocampusL	rmsea.notclose.pvalue	NA
gm_HippocampusL	rmsea.notclose.h0	0.08
gm_HippocampusL	rmr	6.64524e-09
gm_HippocampusL	rmr_nomean	6.64524e-09
gm_HippocampusL	srmr	6.75093e-09
gm_HippocampusL	srmr_bentler	6.75093e-09
gm_HippocampusL	srmr_bentler_nomean	6.75093e-09
gm_HippocampusL	crmr	4.13283e-09
gm_HippocampusL	crmr_nomean	4.13283e-09
gm_HippocampusL	srmr_mplus	5.276e-09
gm_HippocampusL	srmr_mplus_nomean	5.276e-09
gm_HippocampusL	cn_05	1
gm_HippocampusL	cn_01	1
gm_HippocampusL	gfi	1
gm_HippocampusL	agfi	1
gm_HippocampusL	pgfi	0
gm_HippocampusL	mfi	1
gm_HippocampusL	ecvi	6.66667
gm_CerebelL	npar	210
gm_CerebelL	fmin	0
gm_CerebelL	chisq	0
gm_CerebelL	df	0
gm_CerebelL	pvalue	NA
gm_CerebelL	baseline.chisq	738.208
gm_CerebelL	baseline.df	195
gm_CerebelL	baseline.pvalue	0
gm_CerebelL	cfi	1
gm_CerebelL	tli	1
gm_CerebelL	nnfi	1
gm_CerebelL	rfi	1
gm_CerebelL	nfi	1
gm_CerebelL	pnfi	0
gm_CerebelL	ifi	1
gm_CerebelL	rni	1
gm_CerebelL	logl	-910.962
gm_CerebelL	unrestricted.logl	NA
gm_CerebelL	aic	2241.92
gm_CerebelL	bic	2691.98
gm_CerebelL	ntotal	63
gm_CerebelL	bic2	2031.15
gm_CerebelL	rmsea	0
gm_CerebelL	rmsea.ci.lower	0
gm_CerebelL	rmsea.ci.upper	0
gm_CerebelL	rmsea.ci.level	0.9
gm_CerebelL	rmsea.pvalue	NA
gm_CerebelL	rmsea.close.h0	0.05
gm_CerebelL	rmsea.notclose.pvalue	NA
gm_CerebelL	rmsea.notclose.h0	0.08
gm_CerebelL	rmr	1.92446e-09
gm_CerebelL	rmr_nomean	1.92446e-09
gm_CerebelL	srmr	2.0134e-09
gm_CerebelL	srmr_bentler	2.0134e-09
gm_CerebelL	srmr_bentler_nomean	2.0134e-09
gm_CerebelL	crmr	1.65049e-09
gm_CerebelL	crmr_nomean	1.65049e-09
gm_CerebelL	srmr_mplus	1.78311e-09
gm_CerebelL	srmr_mplus_nomean	1.78311e-09
gm_CerebelL	cn_05	NA
gm_CerebelL	cn_01	NA
gm_CerebelL	gfi	1
gm_CerebelL	agfi	1
gm_CerebelL	pgfi	0
gm_CerebelL	mfi	1
gm_CerebelL	ecvi	6.66667
gm_CerebelR	npar	210
gm_CerebelR	fmin	1.77636e-15
gm_CerebelR	chisq	2.23821e-13
gm_CerebelR	df	0
gm_CerebelR	pvalue	NA
gm_CerebelR	baseline.chisq	748.137
gm_CerebelR	baseline.df	195
gm_CerebelR	baseline.pvalue	0
gm_CerebelR	cfi	1
gm_CerebelR	tli	1
gm_CerebelR	nnfi	1
gm_CerebelR	rfi	1
gm_CerebelR	nfi	1
gm_CerebelR	pnfi	0
gm_CerebelR	ifi	1
gm_CerebelR	rni	1
gm_CerebelR	logl	-926.19
gm_CerebelR	unrestricted.logl	NA
gm_CerebelR	aic	2272.38
gm_CerebelR	bic	2722.44
gm_CerebelR	ntotal	63
gm_CerebelR	bic2	2061.61
gm_CerebelR	rmsea	0
gm_CerebelR	rmsea.ci.lower	0
gm_CerebelR	rmsea.ci.upper	0
gm_CerebelR	rmsea.ci.level	0.9
gm_CerebelR	rmsea.pvalue	NA
gm_CerebelR	rmsea.close.h0	0.05
gm_CerebelR	rmsea.notclose.pvalue	NA
gm_CerebelR	rmsea.notclose.h0	0.08
gm_CerebelR	rmr	3.64046e-09
gm_CerebelR	rmr_nomean	3.64046e-09
gm_CerebelR	srmr	3.69769e-09
gm_CerebelR	srmr_bentler	3.69769e-09
gm_CerebelR	srmr_bentler_nomean	3.69769e-09
gm_CerebelR	crmr	2.92139e-09
gm_CerebelR	crmr_nomean	2.92139e-09
gm_CerebelR	srmr_mplus	3.1502e-09
gm_CerebelR	srmr_mplus_nomean	3.1502e-09
gm_CerebelR	cn_05	1
gm_CerebelR	cn_01	1
gm_CerebelR	gfi	1
gm_CerebelR	agfi	1
gm_CerebelR	pgfi	0
gm_CerebelR	mfi	1
gm_CerebelR	ecvi	6.66667
gm_PrecuneusL	npar	210
gm_PrecuneusL	fmin	1.77636e-15
gm_PrecuneusL	chisq	2.23821e-13
gm_PrecuneusL	df	0
gm_PrecuneusL	pvalue	NA
gm_PrecuneusL	baseline.chisq	735.63
gm_PrecuneusL	baseline.df	195
gm_PrecuneusL	baseline.pvalue	0
gm_PrecuneusL	cfi	1
gm_PrecuneusL	tli	1
gm_PrecuneusL	nnfi	1
gm_PrecuneusL	rfi	1
gm_PrecuneusL	nfi	1
gm_PrecuneusL	pnfi	0
gm_PrecuneusL	ifi	1
gm_PrecuneusL	rni	1
gm_PrecuneusL	logl	-913.989
gm_PrecuneusL	unrestricted.logl	NA
gm_PrecuneusL	aic	2247.98
gm_PrecuneusL	bic	2698.04
gm_PrecuneusL	ntotal	63
gm_PrecuneusL	bic2	2037.21
gm_PrecuneusL	rmsea	0
gm_PrecuneusL	rmsea.ci.lower	0
gm_PrecuneusL	rmsea.ci.upper	0
gm_PrecuneusL	rmsea.ci.level	0.9
gm_PrecuneusL	rmsea.pvalue	NA
gm_PrecuneusL	rmsea.close.h0	0.05
gm_PrecuneusL	rmsea.notclose.pvalue	NA
gm_PrecuneusL	rmsea.notclose.h0	0.08
gm_PrecuneusL	rmr	2.82065e-09
gm_PrecuneusL	rmr_nomean	2.82065e-09
gm_PrecuneusL	srmr	2.90059e-09
gm_PrecuneusL	srmr_bentler	2.90059e-09
gm_PrecuneusL	srmr_bentler_nomean	2.90059e-09
gm_PrecuneusL	crmr	2.27499e-09
gm_PrecuneusL	crmr_nomean	2.27499e-09
gm_PrecuneusL	srmr_mplus	2.4982e-09
gm_PrecuneusL	srmr_mplus_nomean	2.4982e-09
gm_PrecuneusL	cn_05	1
gm_PrecuneusL	cn_01	1
gm_PrecuneusL	gfi	1
gm_PrecuneusL	agfi	1
gm_PrecuneusL	pgfi	0
gm_PrecuneusL	mfi	1
gm_PrecuneusL	ecvi	6.66667
gm_PrecuneusR	npar	210
gm_PrecuneusR	fmin	1.77636e-15
gm_PrecuneusR	chisq	2.23821e-13
gm_PrecuneusR	df	0
gm_PrecuneusR	pvalue	NA
gm_PrecuneusR	baseline.chisq	735.521
gm_PrecuneusR	baseline.df	195
gm_PrecuneusR	baseline.pvalue	0
gm_PrecuneusR	cfi	1
gm_PrecuneusR	tli	1
gm_PrecuneusR	nnfi	1
gm_PrecuneusR	rfi	1
gm_PrecuneusR	nfi	1
gm_PrecuneusR	pnfi	0
gm_PrecuneusR	ifi	1
gm_PrecuneusR	rni	1
gm_PrecuneusR	logl	-907.424
gm_PrecuneusR	unrestricted.logl	NA
gm_PrecuneusR	aic	2234.85
gm_PrecuneusR	bic	2684.91
gm_PrecuneusR	ntotal	63
gm_PrecuneusR	bic2	2024.08
gm_PrecuneusR	rmsea	0
gm_PrecuneusR	rmsea.ci.lower	0
gm_PrecuneusR	rmsea.ci.upper	0
gm_PrecuneusR	rmsea.ci.level	0.9
gm_PrecuneusR	rmsea.pvalue	NA
gm_PrecuneusR	rmsea.close.h0	0.05
gm_PrecuneusR	rmsea.notclose.pvalue	NA
gm_PrecuneusR	rmsea.notclose.h0	0.08
gm_PrecuneusR	rmr	3.85165e-09
gm_PrecuneusR	rmr_nomean	3.85165e-09
gm_PrecuneusR	srmr	3.90823e-09
gm_PrecuneusR	srmr_bentler	3.90823e-09
gm_PrecuneusR	srmr_bentler_nomean	3.90823e-09
gm_PrecuneusR	crmr	2.90208e-09
gm_PrecuneusR	crmr_nomean	2.90208e-09
gm_PrecuneusR	srmr_mplus	3.39419e-09
gm_PrecuneusR	srmr_mplus_nomean	3.39419e-09
gm_PrecuneusR	cn_05	1
gm_PrecuneusR	cn_01	1
gm_PrecuneusR	gfi	1
gm_PrecuneusR	agfi	1
gm_PrecuneusR	pgfi	0
gm_PrecuneusR	mfi	1
gm_PrecuneusR	ecvi	6.66667
gm_CingulatePostL	npar	210
gm_CingulatePostL	fmin	1.77636e-15
gm_CingulatePostL	chisq	2.23821e-13
gm_CingulatePostL	df	0
gm_CingulatePostL	pvalue	NA
gm_CingulatePostL	baseline.chisq	733.934
gm_CingulatePostL	baseline.df	195
gm_CingulatePostL	baseline.pvalue	0
gm_CingulatePostL	cfi	1
gm_CingulatePostL	tli	1
gm_CingulatePostL	nnfi	1
gm_CingulatePostL	rfi	1
gm_CingulatePostL	nfi	1
gm_CingulatePostL	pnfi	0
gm_CingulatePostL	ifi	1
gm_CingulatePostL	rni	1
gm_CingulatePostL	logl	-861.231
gm_CingulatePostL	unrestricted.logl	NA
gm_CingulatePostL	aic	2142.46
gm_CingulatePostL	bic	2592.52
gm_CingulatePostL	ntotal	63
gm_CingulatePostL	bic2	1931.69
gm_CingulatePostL	rmsea	0
gm_CingulatePostL	rmsea.ci.lower	0
gm_CingulatePostL	rmsea.ci.upper	0
gm_CingulatePostL	rmsea.ci.level	0.9
gm_CingulatePostL	rmsea.pvalue	NA
gm_CingulatePostL	rmsea.close.h0	0.05
gm_CingulatePostL	rmsea.notclose.pvalue	NA
gm_CingulatePostL	rmsea.notclose.h0	0.08
gm_CingulatePostL	rmr	5.14339e-09
gm_CingulatePostL	rmr_nomean	5.14339e-09
gm_CingulatePostL	srmr	6.1173e-09
gm_CingulatePostL	srmr_bentler	6.1173e-09
gm_CingulatePostL	srmr_bentler_nomean	6.1173e-09
gm_CingulatePostL	crmr	3.87188e-09
gm_CingulatePostL	crmr_nomean	3.87188e-09
gm_CingulatePostL	srmr_mplus	5.41733e-09
gm_CingulatePostL	srmr_mplus_nomean	5.41733e-09
gm_CingulatePostL	cn_05	1
gm_CingulatePostL	cn_01	1
gm_CingulatePostL	gfi	1
gm_CingulatePostL	agfi	1
gm_CingulatePostL	pgfi	0
gm_CingulatePostL	mfi	1
gm_CingulatePostL	ecvi	6.66667
gm_CingulatePostR	npar	210
gm_CingulatePostR	fmin	0
gm_CingulatePostR	chisq	0
gm_CingulatePostR	df	0
gm_CingulatePostR	pvalue	NA
gm_CingulatePostR	baseline.chisq	732.863
gm_CingulatePostR	baseline.df	195
gm_CingulatePostR	baseline.pvalue	0
gm_CingulatePostR	cfi	1
gm_CingulatePostR	tli	1
gm_CingulatePostR	nnfi	1
gm_CingulatePostR	rfi	1
gm_CingulatePostR	nfi	1
gm_CingulatePostR	pnfi	0
gm_CingulatePostR	ifi	1
gm_CingulatePostR	rni	1
gm_CingulatePostR	logl	-880.406
gm_CingulatePostR	unrestricted.logl	NA
gm_CingulatePostR	aic	2180.81
gm_CingulatePostR	bic	2630.87
gm_CingulatePostR	ntotal	63
gm_CingulatePostR	bic2	1970.04
gm_CingulatePostR	rmsea	0
gm_CingulatePostR	rmsea.ci.lower	0
gm_CingulatePostR	rmsea.ci.upper	0
gm_CingulatePostR	rmsea.ci.level	0.9
gm_CingulatePostR	rmsea.pvalue	NA
gm_CingulatePostR	rmsea.close.h0	0.05
gm_CingulatePostR	rmsea.notclose.pvalue	NA
gm_CingulatePostR	rmsea.notclose.h0	0.08
gm_CingulatePostR	rmr	2.90476e-09
gm_CingulatePostR	rmr_nomean	2.90476e-09
gm_CingulatePostR	srmr	3.57602e-09
gm_CingulatePostR	srmr_bentler	3.57602e-09
gm_CingulatePostR	srmr_bentler_nomean	3.57602e-09
gm_CingulatePostR	crmr	2.94316e-09
gm_CingulatePostR	crmr_nomean	2.94316e-09
gm_CingulatePostR	srmr_mplus	3.41593e-09
gm_CingulatePostR	srmr_mplus_nomean	3.41593e-09
gm_CingulatePostR	cn_05	NA
gm_CingulatePostR	cn_01	NA
gm_CingulatePostR	gfi	1
gm_CingulatePostR	agfi	1
gm_CingulatePostR	pgfi	0
gm_CingulatePostR	mfi	1
gm_CingulatePostR	ecvi	6.66667
gm_AmygdalaL	npar	210
gm_AmygdalaL	fmin	0
gm_AmygdalaL	chisq	0
gm_AmygdalaL	df	0
gm_AmygdalaL	pvalue	NA
gm_AmygdalaL	baseline.chisq	740.668
gm_AmygdalaL	baseline.df	195
gm_AmygdalaL	baseline.pvalue	0
gm_AmygdalaL	cfi	1
gm_AmygdalaL	tli	1
gm_AmygdalaL	nnfi	1
gm_AmygdalaL	rfi	1
gm_AmygdalaL	nfi	1
gm_AmygdalaL	pnfi	0
gm_AmygdalaL	ifi	1
gm_AmygdalaL	rni	1
gm_AmygdalaL	logl	-923.033
gm_AmygdalaL	unrestricted.logl	NA
gm_AmygdalaL	aic	2266.07
gm_AmygdalaL	bic	2716.12
gm_AmygdalaL	ntotal	63
gm_AmygdalaL	bic2	2055.3
gm_AmygdalaL	rmsea	0
gm_AmygdalaL	rmsea.ci.lower	0
gm_AmygdalaL	rmsea.ci.upper	0
gm_AmygdalaL	rmsea.ci.level	0.9
gm_AmygdalaL	rmsea.pvalue	NA
gm_AmygdalaL	rmsea.close.h0	0.05
gm_AmygdalaL	rmsea.notclose.pvalue	NA
gm_AmygdalaL	rmsea.notclose.h0	0.08
gm_AmygdalaL	rmr	2.0775e-09
gm_AmygdalaL	rmr_nomean	2.0775e-09
gm_AmygdalaL	srmr	2.16414e-09
gm_AmygdalaL	srmr_bentler	2.16414e-09
gm_AmygdalaL	srmr_bentler_nomean	2.16414e-09
gm_AmygdalaL	crmr	2.00279e-09
gm_AmygdalaL	crmr_nomean	2.00279e-09
gm_AmygdalaL	srmr_mplus	2.096e-09
gm_AmygdalaL	srmr_mplus_nomean	2.096e-09
gm_AmygdalaL	cn_05	NA
gm_AmygdalaL	cn_01	NA
gm_AmygdalaL	gfi	1
gm_AmygdalaL	agfi	1
gm_AmygdalaL	pgfi	0
gm_AmygdalaL	mfi	1
gm_AmygdalaL	ecvi	6.66667
gm_AmygdalaR	npar	210
gm_AmygdalaR	fmin	0
gm_AmygdalaR	chisq	0
gm_AmygdalaR	df	0
gm_AmygdalaR	pvalue	NA
gm_AmygdalaR	baseline.chisq	745.469
gm_AmygdalaR	baseline.df	195
gm_AmygdalaR	baseline.pvalue	0
gm_AmygdalaR	cfi	1
gm_AmygdalaR	tli	1
gm_AmygdalaR	nnfi	1
gm_AmygdalaR	rfi	1
gm_AmygdalaR	nfi	1
gm_AmygdalaR	pnfi	0
gm_AmygdalaR	ifi	1
gm_AmygdalaR	rni	1
gm_AmygdalaR	logl	-933.11
gm_AmygdalaR	unrestricted.logl	NA
gm_AmygdalaR	aic	2286.22
gm_AmygdalaR	bic	2736.28
gm_AmygdalaR	ntotal	63
gm_AmygdalaR	bic2	2075.45
gm_AmygdalaR	rmsea	0
gm_AmygdalaR	rmsea.ci.lower	0
gm_AmygdalaR	rmsea.ci.upper	0
gm_AmygdalaR	rmsea.ci.level	0.9
gm_AmygdalaR	rmsea.pvalue	NA
gm_AmygdalaR	rmsea.close.h0	0.05
gm_AmygdalaR	rmsea.notclose.pvalue	NA
gm_AmygdalaR	rmsea.notclose.h0	0.08
gm_AmygdalaR	rmr	4.56551e-09
gm_AmygdalaR	rmr_nomean	4.56551e-09
gm_AmygdalaR	srmr	4.77674e-09
gm_AmygdalaR	srmr_bentler	4.77674e-09
gm_AmygdalaR	srmr_bentler_nomean	4.77674e-09
gm_AmygdalaR	crmr	3.39458e-09
gm_AmygdalaR	crmr_nomean	3.39458e-09
gm_AmygdalaR	srmr_mplus	3.85474e-09
gm_AmygdalaR	srmr_mplus_nomean	3.85474e-09
gm_AmygdalaR	cn_05	NA
gm_AmygdalaR	cn_01	NA
gm_AmygdalaR	gfi	1
gm_AmygdalaR	agfi	1
gm_AmygdalaR	pgfi	0
gm_AmygdalaR	mfi	1
gm_AmygdalaR	ecvi	6.66667
gm_CaudateL	npar	210
gm_CaudateL	fmin	0
gm_CaudateL	chisq	0
gm_CaudateL	df	0
gm_CaudateL	pvalue	NA
gm_CaudateL	baseline.chisq	749.236
gm_CaudateL	baseline.df	195
gm_CaudateL	baseline.pvalue	0
gm_CaudateL	cfi	1
gm_CaudateL	tli	1
gm_CaudateL	nnfi	1
gm_CaudateL	rfi	1
gm_CaudateL	nfi	1
gm_CaudateL	pnfi	0
gm_CaudateL	ifi	1
gm_CaudateL	rni	1
gm_CaudateL	logl	-880.446
gm_CaudateL	unrestricted.logl	NA
gm_CaudateL	aic	2180.89
gm_CaudateL	bic	2630.95
gm_CaudateL	ntotal	63
gm_CaudateL	bic2	1970.12
gm_CaudateL	rmsea	0
gm_CaudateL	rmsea.ci.lower	0
gm_CaudateL	rmsea.ci.upper	0
gm_CaudateL	rmsea.ci.level	0.9
gm_CaudateL	rmsea.pvalue	NA
gm_CaudateL	rmsea.close.h0	0.05
gm_CaudateL	rmsea.notclose.pvalue	NA
gm_CaudateL	rmsea.notclose.h0	0.08
gm_CaudateL	rmr	3.70095e-09
gm_CaudateL	rmr_nomean	3.70095e-09
gm_CaudateL	srmr	4.254e-09
gm_CaudateL	srmr_bentler	4.254e-09
gm_CaudateL	srmr_bentler_nomean	4.254e-09
gm_CaudateL	crmr	3.03619e-09
gm_CaudateL	crmr_nomean	3.03619e-09
gm_CaudateL	srmr_mplus	3.61063e-09
gm_CaudateL	srmr_mplus_nomean	3.61063e-09
gm_CaudateL	cn_05	NA
gm_CaudateL	cn_01	NA
gm_CaudateL	gfi	1
gm_CaudateL	agfi	1
gm_CaudateL	pgfi	0
gm_CaudateL	mfi	1
gm_CaudateL	ecvi	6.66667
gm_CaudateR	npar	210
gm_CaudateR	fmin	1.77636e-15
gm_CaudateR	chisq	2.23821e-13
gm_CaudateR	df	0
gm_CaudateR	pvalue	NA
gm_CaudateR	baseline.chisq	742.817
gm_CaudateR	baseline.df	195
gm_CaudateR	baseline.pvalue	0
gm_CaudateR	cfi	1
gm_CaudateR	tli	1
gm_CaudateR	nnfi	1
gm_CaudateR	rfi	1
gm_CaudateR	nfi	1
gm_CaudateR	pnfi	0
gm_CaudateR	ifi	1
gm_CaudateR	rni	1
gm_CaudateR	logl	-885.422
gm_CaudateR	unrestricted.logl	NA
gm_CaudateR	aic	2190.84
gm_CaudateR	bic	2640.9
gm_CaudateR	ntotal	63
gm_CaudateR	bic2	1980.08
gm_CaudateR	rmsea	0
gm_CaudateR	rmsea.ci.lower	0
gm_CaudateR	rmsea.ci.upper	0
gm_CaudateR	rmsea.ci.level	0.9
gm_CaudateR	rmsea.pvalue	NA
gm_CaudateR	rmsea.close.h0	0.05
gm_CaudateR	rmsea.notclose.pvalue	NA
gm_CaudateR	rmsea.notclose.h0	0.08
gm_CaudateR	rmr	3.1665e-09
gm_CaudateR	rmr_nomean	3.1665e-09
gm_CaudateR	srmr	3.32797e-09
gm_CaudateR	srmr_bentler	3.32797e-09
gm_CaudateR	srmr_bentler_nomean	3.32797e-09
gm_CaudateR	crmr	2.89487e-09
gm_CaudateR	crmr_nomean	2.89487e-09
gm_CaudateR	srmr_mplus	3.16367e-09
gm_CaudateR	srmr_mplus_nomean	3.16367e-09
gm_CaudateR	cn_05	1
gm_CaudateR	cn_01	1
gm_CaudateR	gfi	1
gm_CaudateR	agfi	1
gm_CaudateR	pgfi	0
gm_CaudateR	mfi	1
gm_CaudateR	ecvi	6.66667
gm_HippocampusR	npar	210
gm_HippocampusR	fmin	1.77636e-15
gm_HippocampusR	chisq	2.23821e-13
gm_HippocampusR	df	0
gm_HippocampusR	pvalue	NA
gm_HippocampusR	baseline.chisq	744.44
gm_HippocampusR	baseline.df	195
gm_HippocampusR	baseline.pvalue	0
gm_HippocampusR	cfi	1
gm_HippocampusR	tli	1
gm_HippocampusR	nnfi	1
gm_HippocampusR	rfi	1
gm_HippocampusR	nfi	1
gm_HippocampusR	pnfi	0
gm_HippocampusR	ifi	1
gm_HippocampusR	rni	1
gm_HippocampusR	logl	-877.647
gm_HippocampusR	unrestricted.logl	NA
gm_HippocampusR	aic	2175.29
gm_HippocampusR	bic	2625.35
gm_HippocampusR	ntotal	63
gm_HippocampusR	bic2	1964.52
gm_HippocampusR	rmsea	0
gm_HippocampusR	rmsea.ci.lower	0
gm_HippocampusR	rmsea.ci.upper	0
gm_HippocampusR	rmsea.ci.level	0.9
gm_HippocampusR	rmsea.pvalue	NA
gm_HippocampusR	rmsea.close.h0	0.05
gm_HippocampusR	rmsea.notclose.pvalue	NA
gm_HippocampusR	rmsea.notclose.h0	0.08
gm_HippocampusR	rmr	2.64857e-09
gm_HippocampusR	rmr_nomean	2.64857e-09
gm_HippocampusR	srmr	2.82478e-09
gm_HippocampusR	srmr_bentler	2.82478e-09
gm_HippocampusR	srmr_bentler_nomean	2.82478e-09
gm_HippocampusR	crmr	2.0952e-09
gm_HippocampusR	crmr_nomean	2.0952e-09
gm_HippocampusR	srmr_mplus	2.54135e-09
gm_HippocampusR	srmr_mplus_nomean	2.54135e-09
gm_HippocampusR	cn_05	1
gm_HippocampusR	cn_01	1
gm_HippocampusR	gfi	1
gm_HippocampusR	agfi	1
gm_HippocampusR	pgfi	0
gm_HippocampusR	mfi	1
gm_HippocampusR	ecvi	6.66667
gm_PutamenL	npar	210
gm_PutamenL	fmin	0
gm_PutamenL	chisq	0
gm_PutamenL	df	0
gm_PutamenL	pvalue	NA
gm_PutamenL	baseline.chisq	754.849
gm_PutamenL	baseline.df	195
gm_PutamenL	baseline.pvalue	0
gm_PutamenL	cfi	1
gm_PutamenL	tli	1
gm_PutamenL	nnfi	1
gm_PutamenL	rfi	1
gm_PutamenL	nfi	1
gm_PutamenL	pnfi	0
gm_PutamenL	ifi	1
gm_PutamenL	rni	1
gm_PutamenL	logl	-899.829
gm_PutamenL	unrestricted.logl	NA
gm_PutamenL	aic	2219.66
gm_PutamenL	bic	2669.72
gm_PutamenL	ntotal	63
gm_PutamenL	bic2	2008.89
gm_PutamenL	rmsea	0
gm_PutamenL	rmsea.ci.lower	0
gm_PutamenL	rmsea.ci.upper	0
gm_PutamenL	rmsea.ci.level	0.9
gm_PutamenL	rmsea.pvalue	NA
gm_PutamenL	rmsea.close.h0	0.05
gm_PutamenL	rmsea.notclose.pvalue	NA
gm_PutamenL	rmsea.notclose.h0	0.08
gm_PutamenL	rmr	4.92893e-09
gm_PutamenL	rmr_nomean	4.92893e-09
gm_PutamenL	srmr	5.96355e-09
gm_PutamenL	srmr_bentler	5.96355e-09
gm_PutamenL	srmr_bentler_nomean	5.96355e-09
gm_PutamenL	crmr	5.08645e-09
gm_PutamenL	crmr_nomean	5.08645e-09
gm_PutamenL	srmr_mplus	5.36107e-09
gm_PutamenL	srmr_mplus_nomean	5.36107e-09
gm_PutamenL	cn_05	NA
gm_PutamenL	cn_01	NA
gm_PutamenL	gfi	1
gm_PutamenL	agfi	1
gm_PutamenL	pgfi	0
gm_PutamenL	mfi	1
gm_PutamenL	ecvi	6.66667
gm_PutamenR	npar	210
gm_PutamenR	fmin	1.77636e-15
gm_PutamenR	chisq	2.23821e-13
gm_PutamenR	df	0
gm_PutamenR	pvalue	NA
gm_PutamenR	baseline.chisq	744.426
gm_PutamenR	baseline.df	195
gm_PutamenR	baseline.pvalue	0
gm_PutamenR	cfi	1
gm_PutamenR	tli	1
gm_PutamenR	nnfi	1
gm_PutamenR	rfi	1
gm_PutamenR	nfi	1
gm_PutamenR	pnfi	0
gm_PutamenR	ifi	1
gm_PutamenR	rni	1
gm_PutamenR	logl	-915.937
gm_PutamenR	unrestricted.logl	NA
gm_PutamenR	aic	2251.87
gm_PutamenR	bic	2701.93
gm_PutamenR	ntotal	63
gm_PutamenR	bic2	2041.1
gm_PutamenR	rmsea	0
gm_PutamenR	rmsea.ci.lower	0
gm_PutamenR	rmsea.ci.upper	0
gm_PutamenR	rmsea.ci.level	0.9
gm_PutamenR	rmsea.pvalue	NA
gm_PutamenR	rmsea.close.h0	0.05
gm_PutamenR	rmsea.notclose.pvalue	NA
gm_PutamenR	rmsea.notclose.h0	0.08
gm_PutamenR	rmr	3.1781e-09
gm_PutamenR	rmr_nomean	3.1781e-09
gm_PutamenR	srmr	3.26835e-09
gm_PutamenR	srmr_bentler	3.26835e-09
gm_PutamenR	srmr_bentler_nomean	3.26835e-09
gm_PutamenR	crmr	2.57909e-09
gm_PutamenR	crmr_nomean	2.57909e-09
gm_PutamenR	srmr_mplus	2.87113e-09
gm_PutamenR	srmr_mplus_nomean	2.87113e-09
gm_PutamenR	cn_05	1
gm_PutamenR	cn_01	1
gm_PutamenR	gfi	1
gm_PutamenR	agfi	1
gm_PutamenR	pgfi	0
gm_PutamenR	mfi	1
gm_PutamenR	ecvi	6.66667
gm_PallidumL	npar	210
gm_PallidumL	fmin	5.32907e-15
gm_PallidumL	chisq	6.71463e-13
gm_PallidumL	df	0
gm_PallidumL	pvalue	NA
gm_PallidumL	baseline.chisq	750.869
gm_PallidumL	baseline.df	195
gm_PallidumL	baseline.pvalue	0
gm_PallidumL	cfi	1
gm_PallidumL	tli	1
gm_PallidumL	nnfi	1
gm_PallidumL	rfi	1
gm_PallidumL	nfi	1
gm_PallidumL	pnfi	0
gm_PallidumL	ifi	1
gm_PallidumL	rni	1
gm_PallidumL	logl	-904.423
gm_PallidumL	unrestricted.logl	NA
gm_PallidumL	aic	2228.85
gm_PallidumL	bic	2678.9
gm_PallidumL	ntotal	63
gm_PallidumL	bic2	2018.08
gm_PallidumL	rmsea	0
gm_PallidumL	rmsea.ci.lower	0
gm_PallidumL	rmsea.ci.upper	0
gm_PallidumL	rmsea.ci.level	0.9
gm_PallidumL	rmsea.pvalue	NA
gm_PallidumL	rmsea.close.h0	0.05
gm_PallidumL	rmsea.notclose.pvalue	NA
gm_PallidumL	rmsea.notclose.h0	0.08
gm_PallidumL	rmr	3.7462e-09
gm_PallidumL	rmr_nomean	3.7462e-09
gm_PallidumL	srmr	3.87039e-09
gm_PallidumL	srmr_bentler	3.87039e-09
gm_PallidumL	srmr_bentler_nomean	3.87039e-09
gm_PallidumL	crmr	3.48229e-09
gm_PallidumL	crmr_nomean	3.48229e-09
gm_PallidumL	srmr_mplus	3.71057e-09
gm_PallidumL	srmr_mplus_nomean	3.71057e-09
gm_PallidumL	cn_05	1
gm_PallidumL	cn_01	1
gm_PallidumL	gfi	1
gm_PallidumL	agfi	1
gm_PallidumL	pgfi	0
gm_PallidumL	mfi	1
gm_PallidumL	ecvi	6.66667
gm_PallidumR	npar	210
gm_PallidumR	fmin	1.77636e-15
gm_PallidumR	chisq	2.23821e-13
gm_PallidumR	df	0
gm_PallidumR	pvalue	NA
gm_PallidumR	baseline.chisq	743.869
gm_PallidumR	baseline.df	195
gm_PallidumR	baseline.pvalue	0
gm_PallidumR	cfi	1
gm_PallidumR	tli	1
gm_PallidumR	nnfi	1
gm_PallidumR	rfi	1
gm_PallidumR	nfi	1
gm_PallidumR	pnfi	0
gm_PallidumR	ifi	1
gm_PallidumR	rni	1
gm_PallidumR	logl	-924.311
gm_PallidumR	unrestricted.logl	NA
gm_PallidumR	aic	2268.62
gm_PallidumR	bic	2718.68
gm_PallidumR	ntotal	63
gm_PallidumR	bic2	2057.85
gm_PallidumR	rmsea	0
gm_PallidumR	rmsea.ci.lower	0
gm_PallidumR	rmsea.ci.upper	0
gm_PallidumR	rmsea.ci.level	0.9
gm_PallidumR	rmsea.pvalue	NA
gm_PallidumR	rmsea.close.h0	0.05
gm_PallidumR	rmsea.notclose.pvalue	NA
gm_PallidumR	rmsea.notclose.h0	0.08
gm_PallidumR	rmr	2.29839e-09
gm_PallidumR	rmr_nomean	2.29839e-09
gm_PallidumR	srmr	2.42552e-09
gm_PallidumR	srmr_bentler	2.42552e-09
gm_PallidumR	srmr_bentler_nomean	2.42552e-09
gm_PallidumR	crmr	1.7407e-09
gm_PallidumR	crmr_nomean	1.7407e-09
gm_PallidumR	srmr_mplus	2.12205e-09
gm_PallidumR	srmr_mplus_nomean	2.12205e-09
gm_PallidumR	cn_05	1
gm_PallidumR	cn_01	1
gm_PallidumR	gfi	1
gm_PallidumR	agfi	1
gm_PallidumR	pgfi	0
gm_PallidumR	mfi	1
gm_PallidumR	ecvi	6.66667
gm_ThaL	npar	210
gm_ThaL	fmin	1.77636e-15
gm_ThaL	chisq	2.23821e-13
gm_ThaL	df	0
gm_ThaL	pvalue	NA
gm_ThaL	baseline.chisq	748.563
gm_ThaL	baseline.df	195
gm_ThaL	baseline.pvalue	0
gm_ThaL	cfi	1
gm_ThaL	tli	1
gm_ThaL	nnfi	1
gm_ThaL	rfi	1
gm_ThaL	nfi	1
gm_ThaL	pnfi	0
gm_ThaL	ifi	1
gm_ThaL	rni	1
gm_ThaL	logl	-909.575
gm_ThaL	unrestricted.logl	NA
gm_ThaL	aic	2239.15
gm_ThaL	bic	2689.21
gm_ThaL	ntotal	63
gm_ThaL	bic2	2028.38
gm_ThaL	rmsea	0
gm_ThaL	rmsea.ci.lower	0
gm_ThaL	rmsea.ci.upper	0
gm_ThaL	rmsea.ci.level	0.9
gm_ThaL	rmsea.pvalue	NA
gm_ThaL	rmsea.close.h0	0.05
gm_ThaL	rmsea.notclose.pvalue	NA
gm_ThaL	rmsea.notclose.h0	0.08
gm_ThaL	rmr	2.98271e-09
gm_ThaL	rmr_nomean	2.98271e-09
gm_ThaL	srmr	3.11377e-09
gm_ThaL	srmr_bentler	3.11377e-09
gm_ThaL	srmr_bentler_nomean	3.11377e-09
gm_ThaL	crmr	2.67715e-09
gm_ThaL	crmr_nomean	2.67715e-09
gm_ThaL	srmr_mplus	2.93151e-09
gm_ThaL	srmr_mplus_nomean	2.93151e-09
gm_ThaL	cn_05	1
gm_ThaL	cn_01	1
gm_ThaL	gfi	1
gm_ThaL	agfi	1
gm_ThaL	pgfi	0
gm_ThaL	mfi	1
gm_ThaL	ecvi	6.66667
gm_ThaR	npar	210
gm_ThaR	fmin	1.77636e-15
gm_ThaR	chisq	2.23821e-13
gm_ThaR	df	0
gm_ThaR	pvalue	NA
gm_ThaR	baseline.chisq	744.56
gm_ThaR	baseline.df	195
gm_ThaR	baseline.pvalue	0
gm_ThaR	cfi	1
gm_ThaR	tli	1
gm_ThaR	nnfi	1
gm_ThaR	rfi	1
gm_ThaR	nfi	1
gm_ThaR	pnfi	0
gm_ThaR	ifi	1
gm_ThaR	rni	1
gm_ThaR	logl	-927.089
gm_ThaR	unrestricted.logl	NA
gm_ThaR	aic	2274.18
gm_ThaR	bic	2724.24
gm_ThaR	ntotal	63
gm_ThaR	bic2	2063.41
gm_ThaR	rmsea	0
gm_ThaR	rmsea.ci.lower	0
gm_ThaR	rmsea.ci.upper	0
gm_ThaR	rmsea.ci.level	0.9
gm_ThaR	rmsea.pvalue	NA
gm_ThaR	rmsea.close.h0	0.05
gm_ThaR	rmsea.notclose.pvalue	NA
gm_ThaR	rmsea.notclose.h0	0.08
gm_ThaR	rmr	3.18408e-09
gm_ThaR	rmr_nomean	3.18408e-09
gm_ThaR	srmr	3.29196e-09
gm_ThaR	srmr_bentler	3.29196e-09
gm_ThaR	srmr_bentler_nomean	3.29196e-09
gm_ThaR	crmr	2.39066e-09
gm_ThaR	crmr_nomean	2.39066e-09
gm_ThaR	srmr_mplus	2.83393e-09
gm_ThaR	srmr_mplus_nomean	2.83393e-09
gm_ThaR	cn_05	1
gm_ThaR	cn_01	1
gm_ThaR	gfi	1
gm_ThaR	agfi	1
gm_ThaR	pgfi	0
gm_ThaR	mfi	1
gm_ThaR	ecvi	6.66667
