## Supplementary material for "Neural and Somatic Mechanisms Driving Clinical Improvements in Post-Acute Schizophrenia Spectrum Disorders": Table S6

### Sheet: Sheet1
metric	value
npar	210
fmin	1.77636e-15
chisq	2.23821e-13
df	0
pvalue	NA
baseline.chisq	755.699
baseline.df	195
baseline.pvalue	0
cfi	1
tli	1
nnfi	1
rfi	1
nfi	1
pnfi	0
ifi	1
rni	1
logl	-929.937
unrestricted.logl	NA
aic	2279.87
bic	2729.93
ntotal	63
bic2	2069.1
rmsea	0
rmsea.ci.lower	0
rmsea.ci.upper	0
rmsea.ci.level	0.9
rmsea.pvalue	NA
rmsea.close.h0	0.05
rmsea.notclose.pvalue	NA
rmsea.notclose.h0	0.08
rmr	9.40693e-09
rmr_nomean	9.40693e-09
srmr	9.69176e-09
srmr_bentler	9.69176e-09
srmr_bentler_nomean	9.69176e-09
crmr	6.35722e-09
crmr_nomean	6.35722e-09
srmr_mplus	7.35636e-09
srmr_mplus_nomean	7.35636e-09
cn_05	1
cn_01	1
gfi	1
agfi	1
pgfi	0
mfi	1
ecvi	6.66667
