## Supplementary material for "Neural and Somatic Mechanisms Driving Clinical Improvements in Post-Acute Schizophrenia Spectrum Disorders": Table S7

### Sheet: Sheet1
DV	Type	IV	Beta	SE	z	p
panss.pos_Post	~	physhealth_change	0.0871517	0.0998552	0.87278	0.382783
panss.pos_Post	~	panss.pos_Pre	0.560995	0.087645	6.40077	1.54599e-10
panss.pos_Post	~	panss.neg_Pre	0.15132	0.120809	1.25255	0.210369
panss.pos_Post	~	vlmt.stm_Pre	0.14717	0.105567	1.3941	0.163289
panss.pos_Post	~	vlmt.ltm_Pre	-0.0976976	0.107825	-0.906076	0.364896
panss.pos_Post	~	dst.wm_Pre	-0.0506902	0.0772766	-0.655958	0.511851
panss.pos_Post	~	tmt.mean_Pre	-0.0208152	0.0786458	-0.26467	0.791264
panss.pos_Post	~	gaf_Pre	0.0772843	0.114077	0.677476	0.498104
panss.pos_Post	~	group	-0.0496756	0.0864533	-0.574594	0.565566
panss.pos_Post	~	age	0.0259211	0.0792276	0.327172	0.743537
panss.pos_Post	~	sex	0.138256	0.159527	0.866662	0.386127
panss.pos_Post	~	study	0.100431	0.170492	0.589066	0.555817
panss.pos_Post	~	cpz	0.0644497	0.0774454	0.832196	0.405298
panss.pos_Post	~	education_years	-0.0637617	0.078729	-0.809889	0.418004
panss.neg_Post	~	physhealth_change	-0.0697858	0.10089	-0.691703	0.489124
panss.neg_Post	~	panss.pos_Pre	0.00519228	0.0885532	0.0586346	0.953243
panss.neg_Post	~	panss.neg_Pre	0.63603	0.122061	5.21075	1.88079e-07
panss.neg_Post	~	vlmt.stm_Pre	0.0358275	0.106661	0.335901	0.736945
panss.neg_Post	~	vlmt.ltm_Pre	-0.0432878	0.108942	-0.397346	0.691112
panss.neg_Post	~	dst.wm_Pre	0.0533073	0.0780774	0.682749	0.494765
panss.neg_Post	~	tmt.mean_Pre	-0.00989065	0.0794608	-0.124472	0.900942
panss.neg_Post	~	gaf_Pre	0.0406147	0.115259	0.352378	0.724555
panss.neg_Post	~	group	0.131116	0.0873492	1.50105	0.133342
panss.neg_Post	~	age	0.0448301	0.0800486	0.560036	0.575455
panss.neg_Post	~	sex	0.112589	0.16118	0.698533	0.484844
panss.neg_Post	~	study	0.186004	0.172258	1.07979	0.280234
panss.neg_Post	~	cpz	0.202367	0.0782479	2.58623	0.00970334
panss.neg_Post	~	education_years	-0.148802	0.0795448	-1.87067	0.0613915
vlmt.stm_Post	~	physhealth_change	-0.0753907	0.133061	-0.566586	0.570995
vlmt.stm_Post	~	panss.pos_Pre	-0.137576	0.116791	-1.17797	0.238809
vlmt.stm_Post	~	panss.neg_Pre	-0.125034	0.160984	-0.776689	0.437342
vlmt.stm_Post	~	vlmt.stm_Pre	0.283139	0.140673	2.01275	0.0441406
vlmt.stm_Post	~	vlmt.ltm_Pre	0.447286	0.143681	3.11304	0.0018517
vlmt.stm_Post	~	dst.wm_Pre	0.153484	0.102974	1.49051	0.13609
vlmt.stm_Post	~	tmt.mean_Pre	-0.143462	0.104799	-1.36892	0.171023
vlmt.stm_Post	~	gaf_Pre	0.0613145	0.152012	0.403352	0.686689
vlmt.stm_Post	~	group	0.0587381	0.115203	0.509867	0.610144
vlmt.stm_Post	~	age	0.0290811	0.105574	0.275457	0.782965
vlmt.stm_Post	~	sex	0.106788	0.212576	0.502352	0.61542
vlmt.stm_Post	~	study	0.388203	0.227187	1.70874	0.0874996
vlmt.stm_Post	~	cpz	0.0305899	0.103199	0.296416	0.766912
vlmt.stm_Post	~	education_years	0.0611039	0.10491	0.582443	0.560268
vlmt.ltm_Post	~	physhealth_change	-0.01005	0.102083	-0.0984494	0.921575
vlmt.ltm_Post	~	panss.pos_Pre	-0.0669946	0.0896	-0.747707	0.454637
vlmt.ltm_Post	~	panss.neg_Pre	-0.0192307	0.123504	-0.155709	0.876262
vlmt.ltm_Post	~	vlmt.stm_Pre	0.278291	0.107922	2.57864	0.00991905
vlmt.ltm_Post	~	vlmt.ltm_Pre	0.536616	0.11023	4.86815	1.1265e-06
vlmt.ltm_Post	~	dst.wm_Pre	0.18034	0.0790004	2.28277	0.0224437
vlmt.ltm_Post	~	tmt.mean_Pre	-0.0995561	0.0804001	-1.23826	0.21562
vlmt.ltm_Post	~	gaf_Pre	0.206834	0.116621	1.77355	0.0761369
vlmt.ltm_Post	~	group	-0.125322	0.0883817	-1.41796	0.156203
vlmt.ltm_Post	~	age	-0.0531938	0.0809949	-0.656755	0.511339
vlmt.ltm_Post	~	sex	-0.148281	0.163085	-0.909226	0.363231
vlmt.ltm_Post	~	study	0.560945	0.174295	3.21838	0.00128919
vlmt.ltm_Post	~	cpz	-0.151029	0.0791729	-1.90759	0.0564445
vlmt.ltm_Post	~	education_years	0.0611947	0.0804851	0.760324	0.447061
dst.wm_Post	~	physhealth_change	-0.0160822	0.144588	-0.111228	0.911435
dst.wm_Post	~	panss.pos_Pre	-0.046141	0.126908	-0.363579	0.716172
dst.wm_Post	~	panss.neg_Pre	0.221685	0.174929	1.26728	0.205054
dst.wm_Post	~	vlmt.stm_Pre	0.202024	0.152858	1.32164	0.186287
dst.wm_Post	~	vlmt.ltm_Pre	0.141725	0.156128	0.907748	0.364011
dst.wm_Post	~	dst.wm_Pre	0.382649	0.111895	3.41972	0.000626851
dst.wm_Post	~	tmt.mean_Pre	0.144295	0.113877	1.26711	0.205115
dst.wm_Post	~	gaf_Pre	0.167037	0.16518	1.01124	0.311902
dst.wm_Post	~	group	0.0386696	0.125182	0.308906	0.757393
dst.wm_Post	~	age	8.41915e-05	0.11472	0.000733889	0.999414
dst.wm_Post	~	sex	0.288181	0.230991	1.24759	0.212183
dst.wm_Post	~	study	-0.182902	0.246868	-0.74089	0.45876
dst.wm_Post	~	cpz	-0.0120016	0.112139	-0.107024	0.91477
dst.wm_Post	~	education_years	-0.0120014	0.113998	-0.105277	0.916156
tmt.mean_Post	~	physhealth_change	0.0240131	0.107542	0.22329	0.82331
tmt.mean_Post	~	panss.pos_Pre	0.131244	0.0943922	1.39041	0.164403
tmt.mean_Post	~	panss.neg_Pre	0.14216	0.13011	1.09261	0.274563
tmt.mean_Post	~	vlmt.stm_Pre	0.120537	0.113694	1.06019	0.289059
tmt.mean_Post	~	vlmt.ltm_Pre	0.211191	0.116126	1.81864	0.0689666
tmt.mean_Post	~	dst.wm_Pre	0.0260251	0.0832257	0.312705	0.754505
tmt.mean_Post	~	tmt.mean_Pre	0.59867	0.0847003	7.0681	1.57074e-12
tmt.mean_Post	~	gaf_Pre	0.0929689	0.122859	0.756713	0.449222
tmt.mean_Post	~	group	0.0994777	0.0931088	1.0684	0.285339
tmt.mean_Post	~	age	-0.0372795	0.0853269	-0.436902	0.662182
tmt.mean_Post	~	sex	0.0698031	0.171808	0.406286	0.684533
tmt.mean_Post	~	study	-0.385762	0.183617	-2.10091	0.035649
tmt.mean_Post	~	cpz	-0.126063	0.0834074	-1.51141	0.130683
tmt.mean_Post	~	education_years	-0.0355238	0.0847898	-0.418963	0.675243
gaf_Post	~	physhealth_change	-0.335801	0.119422	-2.81188	0.00492526
gaf_Post	~	panss.pos_Pre	-0.0755282	0.104819	-0.720556	0.471182
gaf_Post	~	panss.neg_Pre	0.128907	0.144482	0.892199	0.372286
gaf_Post	~	vlmt.stm_Pre	0.304089	0.126253	2.40856	0.0160154
gaf_Post	~	vlmt.ltm_Pre	-0.254634	0.128954	-1.97461	0.0483121
gaf_Post	~	dst.wm_Pre	-0.0824634	0.0924193	-0.892275	0.372246
gaf_Post	~	tmt.mean_Pre	0.234343	0.0940568	2.4915	0.0127204
gaf_Post	~	gaf_Pre	0.533596	0.136431	3.91112	9.18683e-05
gaf_Post	~	group	-0.211911	0.103394	-2.04954	0.0404092
gaf_Post	~	age	0.102154	0.0947526	1.07812	0.280981
gaf_Post	~	sex	-0.238582	0.190787	-1.25051	0.211112
gaf_Post	~	study	-0.0325727	0.2039	-0.159748	0.873079
gaf_Post	~	cpz	-0.126234	0.0926211	-1.36291	0.172912
gaf_Post	~	education_years	0.0929289	0.0941562	0.986965	0.32366
physhealth_change	~	panss.pos_Pre	-0.16658	0.108573	-1.53427	0.124964
physhealth_change	~	panss.neg_Pre	0.2239	0.149793	1.49472	0.134986
physhealth_change	~	vlmt.stm_Pre	0.0979276	0.132622	0.738395	0.460274
physhealth_change	~	vlmt.ltm_Pre	-0.105271	0.135396	-0.777504	0.436862
physhealth_change	~	dst.wm_Pre	-0.144228	0.0957924	-1.50563	0.132162
physhealth_change	~	tmt.mean_Pre	0.170408	0.0968777	1.759	0.0785779
physhealth_change	~	gaf_Pre	0.0207158	0.143908	0.143952	0.885538
physhealth_change	~	group	0.0281358	0.109021	0.258077	0.796348
physhealth_change	~	age	0.236412	0.0954217	2.47755	0.0132289
physhealth_change	~	sex	0.237789	0.199034	1.19471	0.232198
physhealth_change	~	study	0.124015	0.214543	0.578044	0.563234
physhealth_change	~	cpz	0.10785	0.0967641	1.11456	0.265039
physhealth_change	~	education_years	-0.182135	0.0966462	-1.88456	0.0594899
panss.pos_Pre	~	group	0.0997567	0.159323	0.626129	0.53123
panss.pos_Pre	~	age	0.130257	0.134323	0.969729	0.332181
panss.pos_Pre	~	sex	-0.177344	0.289004	-0.613639	0.539454
panss.pos_Pre	~	study	0.557717	0.286919	1.94382	0.0519177
panss.pos_Pre	~	cpz	0.209967	0.142865	1.46968	0.141647
panss.pos_Pre	~	education_years	-0.0356324	0.133602	-0.266706	0.789695
panss.neg_Pre	~	group	0.037399	0.143426	0.260755	0.794282
panss.neg_Pre	~	age	-0.0223389	0.120921	-0.18474	0.853433
panss.neg_Pre	~	sex	-0.321311	0.260168	-1.23501	0.216827
panss.neg_Pre	~	study	1.00096	0.258291	3.87532	0.000106483
panss.neg_Pre	~	cpz	0.0934841	0.12861	0.726878	0.467301
panss.neg_Pre	~	education_years	-0.0784082	0.120271	-0.651928	0.514447
vlmt.stm_Pre	~	group	-0.199572	0.139954	-1.42598	0.153873
vlmt.stm_Pre	~	age	-0.277762	0.117993	-2.35405	0.0185699
vlmt.stm_Pre	~	sex	-0.101631	0.25387	-0.400326	0.688916
vlmt.stm_Pre	~	study	0.0614999	0.252038	0.24401	0.807223
vlmt.stm_Pre	~	cpz	-0.11577	0.125497	-0.922493	0.356271
vlmt.stm_Pre	~	education_years	0.268393	0.11736	2.28693	0.0221998
vlmt.ltm_Pre	~	group	-0.10266	0.138996	-0.738581	0.460161
vlmt.ltm_Pre	~	age	-0.26568	0.117185	-2.26718	0.0233794
vlmt.ltm_Pre	~	sex	-0.265309	0.252132	-1.05226	0.292679
vlmt.ltm_Pre	~	study	0.327088	0.250312	1.30672	0.191308
vlmt.ltm_Pre	~	cpz	-0.0310199	0.124638	-0.24888	0.803453
vlmt.ltm_Pre	~	education_years	0.121651	0.116556	1.04371	0.296619
dst.wm_Pre	~	group	-0.0470716	0.152139	-0.309399	0.757018
dst.wm_Pre	~	age	-0.0964598	0.128266	-0.752029	0.452033
dst.wm_Pre	~	sex	0.159866	0.275973	0.579281	0.5624
dst.wm_Pre	~	study	0.0960111	0.273981	0.35043	0.726016
dst.wm_Pre	~	cpz	-0.0333449	0.136423	-0.244423	0.806903
dst.wm_Pre	~	education_years	0.169076	0.127577	1.32528	0.185078
tmt.mean_Pre	~	group	-0.215643	0.147513	-1.46186	0.143779
tmt.mean_Pre	~	age	-0.280982	0.124366	-2.25932	0.0238636
tmt.mean_Pre	~	sex	0.0564521	0.267581	0.210972	0.832909
tmt.mean_Pre	~	study	-0.156633	0.26565	-0.58962	0.555445
tmt.mean_Pre	~	cpz	0.0354077	0.132275	0.267683	0.788944
tmt.mean_Pre	~	education_years	0.307732	0.123698	2.48777	0.0128548
gaf_Pre	~	group	0.11057	0.146718	0.753622	0.451076
gaf_Pre	~	age	-0.027259	0.123696	-0.22037	0.825583
gaf_Pre	~	sex	-0.157242	0.266141	-0.590823	0.554639
gaf_Pre	~	study	-0.442278	0.26422	-1.6739	0.09415
gaf_Pre	~	cpz	-0.139058	0.131563	-1.05697	0.290527
gaf_Pre	~	education_years	-0.106536	0.123032	-0.86592	0.386534
panss.pos_Post	~~	panss.neg_Post	0.151625	0.0392938	3.85875	0.000113967
panss.pos_Post	~~	vlmt.stm_Post	-0.0265576	0.0454106	-0.584832	0.558661
panss.pos_Post	~~	vlmt.ltm_Post	0.080115	0.0361801	2.21434	0.0268053
panss.pos_Post	~~	dst.wm_Post	0.07466	0.0501011	1.49019	0.136176
panss.pos_Post	~~	tmt.mean_Post	-0.0684325	0.0376036	-1.81984	0.0687835
panss.pos_Post	~~	gaf_Post	-0.107278	0.0428334	-2.50454	0.0122611
panss.neg_Post	~~	vlmt.stm_Post	-0.0280544	0.0458927	-0.611304	0.540998
panss.neg_Post	~~	vlmt.ltm_Post	-0.000660544	0.0351037	-0.0188169	0.984987
panss.neg_Post	~~	dst.wm_Post	0.00440357	0.0497232	0.0885616	0.92943
panss.neg_Post	~~	tmt.mean_Post	-0.0159837	0.0370359	-0.431573	0.666052
panss.neg_Post	~~	gaf_Post	-0.164392	0.0459935	-3.57424	0.000351247
vlmt.stm_Post	~~	vlmt.ltm_Post	0.134951	0.0493206	2.7362	0.00621532
vlmt.stm_Post	~~	dst.wm_Post	0.0232992	0.0656404	0.354953	0.722625
vlmt.stm_Post	~~	tmt.mean_Post	0.0233328	0.048862	0.477524	0.632989
vlmt.stm_Post	~~	gaf_Post	0.00179595	0.0541618	0.0331591	0.973548
vlmt.ltm_Post	~~	dst.wm_Post	0.0325904	0.0504752	0.645671	0.518492
vlmt.ltm_Post	~~	tmt.mean_Post	-0.0333841	0.037654	-0.886602	0.375293
vlmt.ltm_Post	~~	gaf_Post	0.0647863	0.0423458	1.52993	0.126033
dst.wm_Post	~~	tmt.mean_Post	0.0578916	0.0534981	1.08212	0.279198
dst.wm_Post	~~	gaf_Post	-0.00436747	0.0588557	-0.0742064	0.940846
tmt.mean_Post	~~	gaf_Post	0.136817	0.0470457	2.90817	0.00363552
panss.pos_Pre	~~	panss.neg_Pre	0.539992	0.133582	4.0424	5.29074e-05
panss.pos_Pre	~~	vlmt.stm_Pre	-0.0240279	0.112217	-0.214119	0.830454
panss.pos_Pre	~~	vlmt.ltm_Pre	-0.0449146	0.111552	-0.402632	0.687219
panss.pos_Pre	~~	dst.wm_Pre	-0.163174	0.123664	-1.3195	0.187003
panss.pos_Pre	~~	tmt.mean_Pre	-0.284155	0.123536	-2.30017	0.0214384
panss.pos_Pre	~~	gaf_Pre	-0.458229	0.131005	-3.49779	0.000469132
panss.neg_Pre	~~	vlmt.stm_Pre	-0.10765	0.101891	-1.05652	0.29073
panss.neg_Pre	~~	vlmt.ltm_Pre	-0.122797	0.101479	-1.21007	0.226251
panss.neg_Pre	~~	dst.wm_Pre	0.0115801	0.109786	0.105479	0.915996
panss.neg_Pre	~~	tmt.mean_Pre	-0.20482	0.109522	-1.87014	0.0614647
panss.neg_Pre	~~	gaf_Pre	-0.610139	0.13083	-4.66361	3.10715e-06
vlmt.stm_Pre	~~	vlmt.ltm_Pre	0.498994	0.116318	4.28992	1.78734e-05
vlmt.stm_Pre	~~	dst.wm_Pre	0.306394	0.113862	2.69093	0.00712532
vlmt.stm_Pre	~~	tmt.mean_Pre	0.208543	0.107133	1.94658	0.051585
vlmt.stm_Pre	~~	gaf_Pre	0.108461	0.104202	1.04087	0.297936
vlmt.ltm_Pre	~~	dst.wm_Pre	0.206525	0.109521	1.88572	0.0593333
vlmt.ltm_Pre	~~	tmt.mean_Pre	0.174612	0.10547	1.65556	0.0978105
vlmt.ltm_Pre	~~	gaf_Pre	0.284349	0.10867	2.61663	0.00888017
dst.wm_Pre	~~	tmt.mean_Pre	0.159707	0.114683	1.3926	0.163741
dst.wm_Pre	~~	gaf_Pre	0.0261574	0.112344	0.232832	0.815892
tmt.mean_Pre	~~	gaf_Pre	0.22495	0.112509	1.99939	0.0455664
panss.pos_Post	~~	panss.pos_Post	0.269752	0.0480628	5.61249	1.9944e-08
panss.neg_Post	~~	panss.neg_Post	0.275371	0.049064	5.61249	1.9944e-08
vlmt.stm_Post	~~	vlmt.stm_Post	0.47899	0.0853436	5.61249	1.9944e-08
vlmt.ltm_Post	~~	vlmt.ltm_Post	0.28192	0.0502309	5.61249	1.9944e-08
dst.wm_Post	~~	dst.wm_Post	0.56557	0.10077	5.61249	1.9944e-08
tmt.mean_Post	~~	tmt.mean_Post	0.312884	0.0557478	5.61249	1.9944e-08
gaf_Post	~~	gaf_Post	0.385827	0.0687445	5.61249	1.9944e-08
physhealth_change	~~	physhealth_change	0.42942	0.0765116	5.61249	1.9944e-08
panss.pos_Pre	~~	panss.pos_Pre	1.0136	0.180597	5.61249	1.9944e-08
panss.neg_Pre	~~	panss.neg_Pre	0.821422	0.146356	5.61249	1.9944e-08
vlmt.stm_Pre	~~	vlmt.stm_Pre	0.782131	0.139356	5.61249	1.9944e-08
vlmt.ltm_Pre	~~	vlmt.ltm_Pre	0.771459	0.137454	5.61249	1.9944e-08
dst.wm_Pre	~~	dst.wm_Pre	0.924249	0.164677	5.61249	1.9944e-08
tmt.mean_Pre	~~	tmt.mean_Pre	0.868898	0.154815	5.61249	1.9944e-08
gaf_Pre	~~	gaf_Pre	0.859566	0.153153	5.61249	1.9944e-08
group	~~	group	0.752834	0	NA	NA
group	~~	age	-0.029407	0	NA	NA
group	~~	sex	0.0188964	0	NA	NA
group	~~	study	0.0634921	0	NA	NA
group	~~	cpz	-0.270406	0	NA	NA
group	~~	education_years	0.00299719	0	NA	NA
age	~~	age	0.992063	0	NA	NA
age	~~	sex	-0.12299	0	NA	NA
age	~~	study	-0.0468424	0	NA	NA
age	~~	cpz	-0.0513002	0	NA	NA
age	~~	education_years	0.165983	0	NA	NA
sex	~~	sex	0.210632	0	NA	NA
sex	~~	study	0.010582	0	NA	NA
sex	~~	cpz	-0.0198313	0	NA	NA
sex	~~	education_years	-0.0666471	0	NA	NA
study	~~	study	0.222222	0	NA	NA
study	~~	cpz	0.0951995	0	NA	NA
study	~~	education_years	-0.0494052	0	NA	NA
cpz	~~	cpz	0.992063	0	NA	NA
cpz	~~	education_years	0.161705	0	NA	NA
education_years	~~	education_years	0.992063	0	NA	NA
