## Supplementary material for "Neural and Somatic Mechanisms Driving Clinical Improvements in Post-Acute Schizophrenia Spectrum Disorders": Table S8

### Sheet: Sheet1
Volume	metric	value
global_vol_gm	npar	115
global_vol_gm	fmin	0
global_vol_gm	chisq	0
global_vol_gm	df	0
global_vol_gm	pvalue	NA
global_vol_gm	baseline.chisq	756.289
global_vol_gm	baseline.df	105
global_vol_gm	baseline.pvalue	0
global_vol_gm	cfi	1
global_vol_gm	tli	1
global_vol_gm	nnfi	1
global_vol_gm	rfi	1
global_vol_gm	nfi	1
global_vol_gm	pnfi	0
global_vol_gm	ifi	1
global_vol_gm	rni	1
global_vol_gm	logl	-543.186
global_vol_gm	unrestricted.logl	NA
global_vol_gm	aic	1316.37
global_vol_gm	bic	1562.83
global_vol_gm	ntotal	63
global_vol_gm	bic2	1200.95
global_vol_gm	rmsea	0
global_vol_gm	rmsea.ci.lower	0
global_vol_gm	rmsea.ci.upper	0
global_vol_gm	rmsea.ci.level	0.9
global_vol_gm	rmsea.pvalue	NA
global_vol_gm	rmsea.close.h0	0.05
global_vol_gm	rmsea.notclose.pvalue	NA
global_vol_gm	rmsea.notclose.h0	0.08
global_vol_gm	rmr	3.75118e-09
global_vol_gm	rmr_nomean	3.75118e-09
global_vol_gm	srmr	3.69161e-09
global_vol_gm	srmr_bentler	3.69161e-09
global_vol_gm	srmr_bentler_nomean	3.69161e-09
global_vol_gm	crmr	2.98828e-09
global_vol_gm	crmr_nomean	2.98828e-09
global_vol_gm	srmr_mplus	3.46498e-09
global_vol_gm	srmr_mplus_nomean	3.46498e-09
global_vol_gm	cn_05	NA
global_vol_gm	cn_01	NA
global_vol_gm	gfi	1
global_vol_gm	agfi	1
global_vol_gm	pgfi	0
global_vol_gm	mfi	1
global_vol_gm	ecvi	3.65079
global_vol_wm	npar	115
global_vol_wm	fmin	1.77636e-15
global_vol_wm	chisq	2.23821e-13
global_vol_wm	df	0
global_vol_wm	pvalue	NA
global_vol_wm	baseline.chisq	707.74
global_vol_wm	baseline.df	105
global_vol_wm	baseline.pvalue	0
global_vol_wm	cfi	1
global_vol_wm	tli	1
global_vol_wm	nnfi	1
global_vol_wm	rfi	1
global_vol_wm	nfi	1
global_vol_wm	pnfi	0
global_vol_wm	ifi	1
global_vol_wm	rni	1
global_vol_wm	logl	-567.533
global_vol_wm	unrestricted.logl	NA
global_vol_wm	aic	1365.07
global_vol_wm	bic	1611.53
global_vol_wm	ntotal	63
global_vol_wm	bic2	1249.64
global_vol_wm	rmsea	0
global_vol_wm	rmsea.ci.lower	0
global_vol_wm	rmsea.ci.upper	0
global_vol_wm	rmsea.ci.level	0.9
global_vol_wm	rmsea.pvalue	NA
global_vol_wm	rmsea.close.h0	0.05
global_vol_wm	rmsea.notclose.pvalue	NA
global_vol_wm	rmsea.notclose.h0	0.08
global_vol_wm	rmr	7.95309e-09
global_vol_wm	rmr_nomean	7.95309e-09
global_vol_wm	srmr	7.53998e-09
global_vol_wm	srmr_bentler	7.53998e-09
global_vol_wm	srmr_bentler_nomean	7.53998e-09
global_vol_wm	crmr	5.50341e-09
global_vol_wm	crmr_nomean	5.50341e-09
global_vol_wm	srmr_mplus	6.29025e-09
global_vol_wm	srmr_mplus_nomean	6.29025e-09
global_vol_wm	cn_05	1
global_vol_wm	cn_01	1
global_vol_wm	gfi	1
global_vol_wm	agfi	1
global_vol_wm	pgfi	0
global_vol_wm	mfi	1
global_vol_wm	ecvi	3.65079
