## Supplementary material for "Neural and Somatic Mechanisms Driving Clinical Improvements in Post-Acute Schizophrenia Spectrum Disorders": Table S9

### Sheet: Sheet1
Volume	DV	Type	IV	Beta	SE	z	p
global_vol_gm	sympscore_Post	~	sympscore_Pre	0.706398	0.0954293	7.40232	1.33893e-13
global_vol_gm	sympscore_Post	~	cogscore_Pre	-0.00130916	0.0720188	-0.018178	0.985497
global_vol_gm	sympscore_Post	~	gaf_Pre	-0.00308102	0.0912407	-0.0337681	0.973062
global_vol_gm	sympscore_Post	~	physhealth_Pre	0.0801842	0.0495793	1.61729	0.105815
global_vol_gm	sympscore_Post	~	global_vol_gm_Pre	-0.176732	0.0909346	-1.94351	0.0519548
global_vol_gm	sympscore_Post	~	group	0.0210528	0.0765044	0.275184	0.783175
global_vol_gm	sympscore_Post	~	age	-0.0175626	0.0802007	-0.218983	0.826663
global_vol_gm	sympscore_Post	~	sex	0.207919	0.159863	1.3006	0.193394
global_vol_gm	sympscore_Post	~	study	0.214002	0.146644	1.45933	0.144475
global_vol_gm	sympscore_Post	~	cpz	0.140227	0.0694213	2.01994	0.0433898
global_vol_gm	sympscore_Post	~	education_years	-0.0783521	0.0690805	-1.13421	0.256705
global_vol_gm	cogscore_Post	~	sympscore_Pre	0.11473	0.0972563	1.17966	0.238135
global_vol_gm	cogscore_Post	~	cogscore_Pre	0.867981	0.0733976	11.8257	0
global_vol_gm	cogscore_Post	~	gaf_Pre	0.222807	0.0929875	2.3961	0.0165707
global_vol_gm	cogscore_Post	~	physhealth_Pre	0.0627762	0.0505285	1.24239	0.214092
global_vol_gm	cogscore_Post	~	global_vol_gm_Pre	0.247413	0.0926756	2.66967	0.00759257
global_vol_gm	cogscore_Post	~	group	0.0337021	0.0779692	0.43225	0.66556
global_vol_gm	cogscore_Post	~	age	0.11636	0.0817362	1.42361	0.15456
global_vol_gm	cogscore_Post	~	sex	-0.144871	0.162924	-0.889196	0.373898
global_vol_gm	cogscore_Post	~	study	0.180551	0.149452	1.20809	0.227012
global_vol_gm	cogscore_Post	~	cpz	-0.081651	0.0707504	-1.15407	0.248471
global_vol_gm	cogscore_Post	~	education_years	-0.0372726	0.0704031	-0.529417	0.596516
global_vol_gm	gaf_Post	~	sympscore_Pre	-0.156746	0.138968	-1.12793	0.259349
global_vol_gm	gaf_Post	~	cogscore_Pre	0.154105	0.104877	1.4694	0.141725
global_vol_gm	gaf_Post	~	gaf_Pre	0.392556	0.132868	2.95447	0.00313203
global_vol_gm	gaf_Post	~	physhealth_Pre	-0.0551242	0.0721993	-0.763501	0.445165
global_vol_gm	gaf_Post	~	global_vol_gm_Pre	0.128104	0.132423	0.967384	0.333352
global_vol_gm	gaf_Post	~	group	-0.235514	0.111409	-2.11396	0.0345184
global_vol_gm	gaf_Post	~	age	0.0371665	0.116791	0.31823	0.750311
global_vol_gm	gaf_Post	~	sex	-0.461018	0.232799	-1.98033	0.0476667
global_vol_gm	gaf_Post	~	study	-0.0662435	0.213549	-0.310202	0.756407
global_vol_gm	gaf_Post	~	cpz	-0.145059	0.101094	-1.43489	0.151319
global_vol_gm	gaf_Post	~	education_years	0.176261	0.100598	1.75213	0.0797507
global_vol_gm	physhealth_Post	~	sympscore_Pre	-0.250579	0.119672	-2.09388	0.0362707
global_vol_gm	physhealth_Post	~	cogscore_Pre	0.0392546	0.0903142	0.434645	0.66382
global_vol_gm	physhealth_Post	~	gaf_Pre	-0.0451257	0.114419	-0.39439	0.693293
global_vol_gm	physhealth_Post	~	physhealth_Pre	0.684882	0.0621743	11.0155	0
global_vol_gm	physhealth_Post	~	global_vol_gm_Pre	0.15153	0.114035	1.3288	0.183915
global_vol_gm	physhealth_Post	~	group	0.0333701	0.0959394	0.347825	0.727972
global_vol_gm	physhealth_Post	~	age	0.149283	0.100575	1.4843	0.13773
global_vol_gm	physhealth_Post	~	sex	-0.0490229	0.200474	-0.244535	0.806817
global_vol_gm	physhealth_Post	~	study	0.351007	0.183897	1.90871	0.0562994
global_vol_gm	physhealth_Post	~	cpz	0.112366	0.087057	1.29072	0.196799
global_vol_gm	physhealth_Post	~	education_years	-0.109366	0.0866295	-1.26245	0.206785
global_vol_gm	global_vol_gm_Post	~	sympscore_Pre	0.0377328	0.0302987	1.24536	0.213
global_vol_gm	global_vol_gm_Post	~	cogscore_Pre	-0.00924996	0.0228659	-0.40453	0.685823
global_vol_gm	global_vol_gm_Post	~	gaf_Pre	0.0230394	0.0289688	0.795317	0.426429
global_vol_gm	global_vol_gm_Post	~	physhealth_Pre	0.0241208	0.0157414	1.53232	0.125443
global_vol_gm	global_vol_gm_Post	~	global_vol_gm_Pre	1.04741	0.0288717	36.2782	0
global_vol_gm	global_vol_gm_Post	~	group	0.0474985	0.0242901	1.95547	0.0505278
global_vol_gm	global_vol_gm_Post	~	age	0.0224537	0.0254637	0.881795	0.377888
global_vol_gm	global_vol_gm_Post	~	sex	-0.0076317	0.0507565	-0.150359	0.880481
global_vol_gm	global_vol_gm_Post	~	study	-0.054227	0.0465595	-1.16468	0.244147
global_vol_gm	global_vol_gm_Post	~	cpz	0.0405147	0.0220412	1.83813	0.0660428
global_vol_gm	global_vol_gm_Post	~	education_years	-0.0268614	0.021933	-1.2247	0.220687
global_vol_gm	sympscore_Pre	~	group	-0.00636858	0.143551	-0.0443646	0.964614
global_vol_gm	sympscore_Pre	~	age	-0.0633056	0.121026	-0.523075	0.600922
global_vol_gm	sympscore_Pre	~	sex	-0.182903	0.260395	-0.702405	0.482427
global_vol_gm	sympscore_Pre	~	study	0.792508	0.258516	3.06561	0.00217227
global_vol_gm	sympscore_Pre	~	cpz	0.255107	0.128722	1.98184	0.0474975
global_vol_gm	sympscore_Pre	~	education_years	-0.0706066	0.120376	-0.58655	0.557506
global_vol_gm	cogscore_Pre	~	group	-0.190194	0.135371	-1.40498	0.160027
global_vol_gm	cogscore_Pre	~	age	-0.310024	0.11413	-2.71642	0.00659926
global_vol_gm	cogscore_Pre	~	sex	-0.0507083	0.245558	-0.206503	0.836398
global_vol_gm	cogscore_Pre	~	study	0.110413	0.243786	0.45291	0.650614
global_vol_gm	cogscore_Pre	~	cpz	-0.0487237	0.121388	-0.401389	0.688134
global_vol_gm	cogscore_Pre	~	education_years	0.291834	0.113517	2.57084	0.0101453
global_vol_gm	gaf_Pre	~	group	0.11057	0.146718	0.753622	0.451076
global_vol_gm	gaf_Pre	~	age	-0.027259	0.123696	-0.22037	0.825583
global_vol_gm	gaf_Pre	~	sex	-0.157242	0.266141	-0.590823	0.554639
global_vol_gm	gaf_Pre	~	study	-0.442278	0.26422	-1.6739	0.09415
global_vol_gm	gaf_Pre	~	cpz	-0.139058	0.131563	-1.05697	0.290526
global_vol_gm	gaf_Pre	~	education_years	-0.106536	0.123032	-0.86592	0.386534
global_vol_gm	physhealth_Pre	~	group	0.10475	0.214869	0.487507	0.625899
global_vol_gm	physhealth_Pre	~	age	-0.311853	0.181153	-1.72149	0.0851627
global_vol_gm	physhealth_Pre	~	sex	-0.201697	0.389763	-0.517487	0.604816
global_vol_gm	physhealth_Pre	~	study	-0.0171179	0.38695	-0.0442379	0.964715
global_vol_gm	physhealth_Pre	~	cpz	-0.18644	0.192674	-0.967644	0.333222
global_vol_gm	physhealth_Pre	~	education_years	0.310773	0.180181	1.72478	0.0845663
global_vol_gm	global_vol_gm_Pre	~	group	-0.0396874	0.105421	-0.376464	0.706572
global_vol_gm	global_vol_gm_Pre	~	age	-0.505056	0.0888794	-5.68249	1.32751e-08
global_vol_gm	global_vol_gm_Pre	~	sex	0.865835	0.19123	4.52772	5.96232e-06
global_vol_gm	global_vol_gm_Pre	~	study	-0.0329557	0.18985	-0.173588	0.862189
global_vol_gm	global_vol_gm_Pre	~	cpz	-0.117865	0.0945317	-1.24683	0.212461
global_vol_gm	global_vol_gm_Pre	~	education_years	0.12479	0.0884022	1.41162	0.158061
global_vol_gm	sympscore_Post	~~	cogscore_Post	-0.0196529	0.0282609	-0.695411	0.486798
global_vol_gm	sympscore_Post	~~	gaf_Post	-0.184598	0.0464655	-3.97279	7.10353e-05
global_vol_gm	sympscore_Post	~~	physhealth_Post	0.0601024	0.0354587	1.695	0.0900756
global_vol_gm	sympscore_Post	~~	global_vol_gm_Post	0.00409103	0.00878553	0.465656	0.641462
global_vol_gm	cogscore_Post	~~	gaf_Post	0.0419331	0.0413354	1.01446	0.310363
global_vol_gm	cogscore_Post	~~	physhealth_Post	-0.000124261	0.0353039	-0.00351973	0.997192
global_vol_gm	cogscore_Post	~~	global_vol_gm_Post	0.00148699	0.00894027	0.166325	0.867901
global_vol_gm	gaf_Post	~~	physhealth_Post	-0.137694	0.0533448	-2.5812	0.00984566
global_vol_gm	gaf_Post	~~	global_vol_gm_Post	-0.0179763	0.012971	-1.38588	0.165785
global_vol_gm	physhealth_Post	~~	global_vol_gm_Post	-0.00262134	0.0110034	-0.238231	0.811702
global_vol_gm	sympscore_Pre	~~	cogscore_Pre	-0.18123	0.100394	-1.80519	0.0710446
global_vol_gm	sympscore_Pre	~~	gaf_Pre	-0.592308	0.129598	-4.57035	4.86919e-06
global_vol_gm	sympscore_Pre	~~	physhealth_Pre	-0.531776	0.16902	-3.14623	0.00165389
global_vol_gm	sympscore_Pre	~~	global_vol_gm_Pre	0.0126113	0.0761499	0.165611	0.868463
global_vol_gm	cogscore_Pre	~~	gaf_Pre	0.216781	0.103585	2.09278	0.0363691
global_vol_gm	cogscore_Pre	~~	physhealth_Pre	0.195089	0.148383	1.31477	0.188586
global_vol_gm	cogscore_Pre	~~	global_vol_gm_Pre	0.0182346	0.0718321	0.25385	0.799611
global_vol_gm	gaf_Pre	~~	physhealth_Pre	0.445437	0.168235	2.64771	0.00810379
global_vol_gm	gaf_Pre	~~	global_vol_gm_Pre	-0.0329874	0.0779242	-0.423327	0.672057
global_vol_gm	physhealth_Pre	~~	global_vol_gm_Pre	0.164973	0.115838	1.42417	0.154397
global_vol_gm	sympscore_Post	~~	sympscore_Post	0.219254	0.0390653	5.61249	1.9944e-08
global_vol_gm	cogscore_Post	~~	cogscore_Post	0.227729	0.0405755	5.61249	1.9944e-08
global_vol_gm	gaf_Post	~~	gaf_Post	0.464957	0.0828432	5.61249	1.9944e-08
global_vol_gm	physhealth_Post	~~	physhealth_Post	0.3448	0.0614345	5.61249	1.9944e-08
global_vol_gm	global_vol_gm_Post	~~	global_vol_gm_Post	0.022102	0.00393801	5.61249	1.9944e-08
global_vol_gm	sympscore_Pre	~~	sympscore_Pre	0.822853	0.146611	5.61249	1.9944e-08
global_vol_gm	cogscore_Pre	~~	cogscore_Pre	0.731753	0.130379	5.61249	1.9944e-08
global_vol_gm	gaf_Pre	~~	gaf_Pre	0.859566	0.153153	5.61249	1.9944e-08
global_vol_gm	physhealth_Pre	~~	physhealth_Pre	1.84357	0.328476	5.61249	1.9944e-08
global_vol_gm	global_vol_gm_Pre	~~	global_vol_gm_Pre	0.443781	0.0790702	5.61249	1.9944e-08
global_vol_gm	group	~~	group	0.752834	0	NA	NA
global_vol_gm	group	~~	age	-0.029407	0	NA	NA
global_vol_gm	group	~~	sex	0.0188964	0	NA	NA
global_vol_gm	group	~~	study	0.0634921	0	NA	NA
global_vol_gm	group	~~	cpz	-0.270406	0	NA	NA
global_vol_gm	group	~~	education_years	0.00299719	0	NA	NA
global_vol_gm	age	~~	age	0.992063	0	NA	NA
global_vol_gm	age	~~	sex	-0.12299	0	NA	NA
global_vol_gm	age	~~	study	-0.0468424	0	NA	NA
global_vol_gm	age	~~	cpz	-0.0513002	0	NA	NA
global_vol_gm	age	~~	education_years	0.165983	0	NA	NA
global_vol_gm	sex	~~	sex	0.210632	0	NA	NA
global_vol_gm	sex	~~	study	0.010582	0	NA	NA
global_vol_gm	sex	~~	cpz	-0.0198313	0	NA	NA
global_vol_gm	sex	~~	education_years	-0.0666471	0	NA	NA
global_vol_gm	study	~~	study	0.222222	0	NA	NA
global_vol_gm	study	~~	cpz	0.0951995	0	NA	NA
global_vol_gm	study	~~	education_years	-0.0494052	0	NA	NA
global_vol_gm	cpz	~~	cpz	0.992063	0	NA	NA
global_vol_gm	cpz	~~	education_years	0.161705	0	NA	NA
global_vol_gm	education_years	~~	education_years	0.992063	0	NA	NA
global_vol_wm	sympscore_Post	~	sympscore_Pre	0.696534	0.0980645	7.10282	1.22236e-12
global_vol_wm	sympscore_Post	~	cogscore_Pre	-0.00674574	0.0739453	-0.0912261	0.927313
global_vol_wm	sympscore_Post	~	gaf_Pre	0.00828954	0.0935407	0.0886196	0.929384
global_vol_wm	sympscore_Post	~	physhealth_Pre	0.061831	0.0499299	1.23836	0.215584
global_vol_wm	sympscore_Post	~	global_vol_wm_Pre	-0.0503942	0.0936353	-0.538197	0.590441
global_vol_wm	sympscore_Post	~	group	0.0262388	0.0785556	0.334016	0.738368
global_vol_wm	sympscore_Post	~	age	0.0565799	0.0715327	0.790966	0.428964
global_vol_wm	sympscore_Post	~	sex	0.100959	0.169195	0.596704	0.550705
global_vol_wm	sympscore_Post	~	study	0.172086	0.186876	0.920856	0.357126
global_vol_wm	sympscore_Post	~	cpz	0.157383	0.0707537	2.22438	0.0261231
global_vol_wm	sympscore_Post	~	education_years	-0.08919	0.0707563	-1.26052	0.207481
global_vol_wm	cogscore_Post	~	sympscore_Pre	0.132154	0.100946	1.30915	0.190482
global_vol_wm	cogscore_Post	~	cogscore_Pre	0.876568	0.0761181	11.5159	0
global_vol_wm	cogscore_Post	~	gaf_Pre	0.210154	0.0962893	2.18253	0.0290704
global_vol_wm	cogscore_Post	~	physhealth_Pre	0.0851402	0.051397	1.65652	0.0976167
global_vol_wm	cogscore_Post	~	global_vol_wm_Pre	0.141302	0.0963866	1.46599	0.142651
global_vol_wm	cogscore_Post	~	group	0.0285991	0.0808638	0.35367	0.723586
global_vol_wm	cogscore_Post	~	age	0.0225289	0.0736345	0.305956	0.759638
global_vol_wm	cogscore_Post	~	sex	-0.064859	0.174166	-0.372397	0.709597
global_vol_wm	cogscore_Post	~	study	0.323108	0.192367	1.67964	0.0930265
global_vol_wm	cogscore_Post	~	cpz	-0.100975	0.0728327	-1.38639	0.165626
global_vol_wm	cogscore_Post	~	education_years	-0.0255368	0.0728354	-0.35061	0.725881
global_vol_wm	gaf_Post	~	sympscore_Pre	-0.143639	0.138591	-1.03642	0.300004
global_vol_wm	gaf_Post	~	cogscore_Pre	0.159655	0.104504	1.52774	0.126577
global_vol_wm	gaf_Post	~	gaf_Pre	0.389693	0.132197	2.94782	0.00320028
global_vol_wm	gaf_Post	~	physhealth_Pre	-0.0473063	0.0705639	-0.670404	0.502601
global_vol_wm	gaf_Post	~	global_vol_wm_Pre	0.153097	0.132331	1.15693	0.247302
global_vol_wm	gaf_Post	~	group	-0.235719	0.111019	-2.12323	0.0337349
global_vol_wm	gaf_Post	~	age	-0.000160356	0.101094	-0.0015862	0.998734
global_vol_wm	gaf_Post	~	sex	-0.498363	0.239116	-2.08419	0.0371428
global_vol_wm	gaf_Post	~	study	0.102331	0.264104	0.387465	0.698412
global_vol_wm	gaf_Post	~	cpz	-0.149761	0.0999934	-1.49771	0.134208
global_vol_wm	gaf_Post	~	education_years	0.178455	0.099997	1.7846	0.0743265
global_vol_wm	physhealth_Post	~	sympscore_Pre	-0.235579	0.119268	-1.97522	0.0482437
global_vol_wm	physhealth_Post	~	cogscore_Pre	0.0456826	0.0899335	0.50796	0.611481
global_vol_wm	physhealth_Post	~	gaf_Pre	-0.0489677	0.113766	-0.430426	0.666886
global_vol_wm	physhealth_Post	~	physhealth_Pre	0.694594	0.0607256	11.4383	0
global_vol_wm	physhealth_Post	~	global_vol_wm_Pre	0.171211	0.113881	1.50343	0.132729
global_vol_wm	physhealth_Post	~	group	0.0328261	0.0955406	0.343583	0.73116
global_vol_wm	physhealth_Post	~	age	0.103738	0.0869992	1.19241	0.233102
global_vol_wm	physhealth_Post	~	sex	-0.0834576	0.205777	-0.405573	0.685057
global_vol_wm	physhealth_Post	~	study	0.538693	0.227282	2.37015	0.0177807
global_vol_wm	physhealth_Post	~	cpz	0.106148	0.0860518	1.23354	0.217375
global_vol_wm	physhealth_Post	~	education_years	-0.106291	0.086055	-1.23515	0.216775
global_vol_wm	global_vol_wm_Post	~	sympscore_Pre	0.0462922	0.0435842	1.06213	0.288176
global_vol_wm	global_vol_wm_Post	~	cogscore_Pre	0.0408765	0.0328646	1.24379	0.213578
global_vol_wm	global_vol_wm_Post	~	gaf_Pre	-0.0194734	0.0415737	-0.468408	0.639493
global_vol_wm	global_vol_wm_Post	~	physhealth_Pre	-0.013648	0.0221911	-0.615022	0.53854
global_vol_wm	global_vol_wm_Post	~	global_vol_wm_Pre	0.946322	0.0416157	22.7396	0
global_vol_wm	global_vol_wm_Post	~	group	0.0166288	0.0349136	0.476284	0.633872
global_vol_wm	global_vol_wm_Post	~	age	0.00145848	0.0317923	0.0458751	0.96341
global_vol_wm	global_vol_wm_Post	~	sex	0.0260922	0.0751976	0.346982	0.728604
global_vol_wm	global_vol_wm_Post	~	study	-0.101087	0.083056	-1.21709	0.223568
global_vol_wm	global_vol_wm_Post	~	cpz	-0.0334519	0.0314461	-1.06379	0.287425
global_vol_wm	global_vol_wm_Post	~	education_years	-0.0397357	0.0314473	-1.26357	0.206385
global_vol_wm	sympscore_Pre	~	group	-0.00636858	0.143551	-0.0443646	0.964614
global_vol_wm	sympscore_Pre	~	age	-0.0633056	0.121026	-0.523075	0.600922
global_vol_wm	sympscore_Pre	~	sex	-0.182903	0.260395	-0.702405	0.482427
global_vol_wm	sympscore_Pre	~	study	0.792508	0.258516	3.06561	0.00217227
global_vol_wm	sympscore_Pre	~	cpz	0.255107	0.128722	1.98184	0.0474975
global_vol_wm	sympscore_Pre	~	education_years	-0.0706066	0.120376	-0.58655	0.557506
global_vol_wm	cogscore_Pre	~	group	-0.190194	0.135371	-1.40498	0.160027
global_vol_wm	cogscore_Pre	~	age	-0.310024	0.11413	-2.71642	0.00659926
global_vol_wm	cogscore_Pre	~	sex	-0.0507083	0.245558	-0.206503	0.836398
global_vol_wm	cogscore_Pre	~	study	0.110413	0.243786	0.45291	0.650614
global_vol_wm	cogscore_Pre	~	cpz	-0.0487237	0.121388	-0.401389	0.688134
global_vol_wm	cogscore_Pre	~	education_years	0.291834	0.113517	2.57084	0.0101453
global_vol_wm	gaf_Pre	~	group	0.11057	0.146718	0.753622	0.451076
global_vol_wm	gaf_Pre	~	age	-0.027259	0.123696	-0.22037	0.825583
global_vol_wm	gaf_Pre	~	sex	-0.157242	0.266141	-0.590823	0.554639
global_vol_wm	gaf_Pre	~	study	-0.442278	0.26422	-1.6739	0.09415
global_vol_wm	gaf_Pre	~	cpz	-0.139058	0.131563	-1.05697	0.290526
global_vol_wm	gaf_Pre	~	education_years	-0.106536	0.123032	-0.86592	0.386534
global_vol_wm	physhealth_Pre	~	group	0.10475	0.214869	0.487507	0.625899
global_vol_wm	physhealth_Pre	~	age	-0.311853	0.181153	-1.72149	0.0851627
global_vol_wm	physhealth_Pre	~	sex	-0.201697	0.389763	-0.517487	0.604816
global_vol_wm	physhealth_Pre	~	study	-0.0171179	0.38695	-0.0442379	0.964715
global_vol_wm	physhealth_Pre	~	cpz	-0.18644	0.192674	-0.967644	0.333222
global_vol_wm	physhealth_Pre	~	education_years	0.310773	0.180181	1.72478	0.0845663
global_vol_wm	global_vol_wm_Pre	~	group	-0.0277103	0.10312	-0.26872	0.788145
global_vol_wm	global_vol_wm_Pre	~	age	-0.146719	0.0869389	-1.68761	0.0914859
global_vol_wm	global_vol_wm_Pre	~	sex	0.99327	0.187055	5.31005	1.09594e-07
global_vol_wm	global_vol_wm_Pre	~	study	-1.20792	0.185705	-6.50451	7.79448e-11
global_vol_wm	global_vol_wm_Pre	~	cpz	-0.0810604	0.0924677	-0.876635	0.380685
global_vol_wm	global_vol_wm_Pre	~	education_years	0.0676932	0.0864721	0.782833	0.433725
global_vol_wm	sympscore_Post	~~	cogscore_Post	-0.0350736	0.0303256	-1.15657	0.24745
global_vol_wm	sympscore_Post	~~	gaf_Post	-0.190895	0.0476976	-4.00219	6.27576e-05
global_vol_wm	sympscore_Post	~~	physhealth_Post	0.052445	0.0360578	1.45447	0.145816
global_vol_wm	sympscore_Post	~~	global_vol_wm_Post	-0.0206801	0.013213	-1.56514	0.117551
global_vol_wm	cogscore_Post	~~	gaf_Post	0.0462122	0.0427984	1.07976	0.280247
global_vol_wm	cogscore_Post	~~	physhealth_Post	0.00552219	0.0364955	0.151312	0.87973
global_vol_wm	cogscore_Post	~~	global_vol_wm_Post	0.0171701	0.0135085	1.27106	0.203708
global_vol_wm	gaf_Post	~~	physhealth_Post	-0.140502	0.0531317	-2.64441	0.00818334
global_vol_wm	gaf_Post	~~	global_vol_wm_Post	0.0337356	0.0187937	1.79505	0.0726458
global_vol_wm	physhealth_Post	~~	global_vol_wm_Post	-0.0104891	0.0158097	-0.663459	0.507037
global_vol_wm	sympscore_Pre	~~	cogscore_Pre	-0.18123	0.100394	-1.80519	0.0710446
global_vol_wm	sympscore_Pre	~~	gaf_Pre	-0.592308	0.129598	-4.57035	4.86919e-06
global_vol_wm	sympscore_Pre	~~	physhealth_Pre	-0.531776	0.16902	-3.14623	0.00165389
global_vol_wm	sympscore_Pre	~~	global_vol_wm_Pre	-0.0372462	0.0746188	-0.499153	0.617672
global_vol_wm	cogscore_Pre	~~	gaf_Pre	0.216781	0.103585	2.09278	0.0363691
global_vol_wm	cogscore_Pre	~~	physhealth_Pre	0.195089	0.148383	1.31477	0.188586
global_vol_wm	cogscore_Pre	~~	global_vol_wm_Pre	-0.00166039	0.0702281	-0.0236429	0.981137
global_vol_wm	gaf_Pre	~~	physhealth_Pre	0.445437	0.168235	2.64771	0.00810379
global_vol_wm	gaf_Pre	~~	global_vol_wm_Pre	0.0085754	0.076122	0.112653	0.910305
global_vol_wm	physhealth_Pre	~~	global_vol_wm_Pre	0.0906829	0.112054	0.809282	0.418353
global_vol_wm	sympscore_Post	~~	sympscore_Post	0.231336	0.041218	5.61249	1.9944e-08
global_vol_wm	cogscore_Post	~~	cogscore_Post	0.24513	0.0436759	5.61249	1.9944e-08
global_vol_wm	gaf_Post	~~	gaf_Post	0.462047	0.0823248	5.61249	1.9944e-08
global_vol_wm	physhealth_Post	~~	physhealth_Post	0.342187	0.0609689	5.61249	1.9944e-08
global_vol_wm	global_vol_wm_Post	~~	global_vol_wm_Post	0.0456959	0.00814182	5.61249	1.9944e-08
global_vol_wm	sympscore_Pre	~~	sympscore_Pre	0.822853	0.146611	5.61249	1.9944e-08
global_vol_wm	cogscore_Pre	~~	cogscore_Pre	0.731753	0.130379	5.61249	1.9944e-08
global_vol_wm	gaf_Pre	~~	gaf_Pre	0.859566	0.153153	5.61249	1.9944e-08
global_vol_wm	physhealth_Pre	~~	physhealth_Pre	1.84357	0.328476	5.61249	1.9944e-08
global_vol_wm	global_vol_wm_Pre	~~	global_vol_wm_Pre	0.424614	0.0756552	5.61249	1.9944e-08
global_vol_wm	group	~~	group	0.752834	0	NA	NA
global_vol_wm	group	~~	age	-0.029407	0	NA	NA
global_vol_wm	group	~~	sex	0.0188964	0	NA	NA
global_vol_wm	group	~~	study	0.0634921	0	NA	NA
global_vol_wm	group	~~	cpz	-0.270406	0	NA	NA
global_vol_wm	group	~~	education_years	0.00299719	0	NA	NA
global_vol_wm	age	~~	age	0.992063	0	NA	NA
global_vol_wm	age	~~	sex	-0.12299	0	NA	NA
global_vol_wm	age	~~	study	-0.0468424	0	NA	NA
global_vol_wm	age	~~	cpz	-0.0513002	0	NA	NA
global_vol_wm	age	~~	education_years	0.165983	0	NA	NA
global_vol_wm	sex	~~	sex	0.210632	0	NA	NA
global_vol_wm	sex	~~	study	0.010582	0	NA	NA
global_vol_wm	sex	~~	cpz	-0.0198313	0	NA	NA
global_vol_wm	sex	~~	education_years	-0.0666471	0	NA	NA
global_vol_wm	study	~~	study	0.222222	0	NA	NA
global_vol_wm	study	~~	cpz	0.0951995	0	NA	NA
global_vol_wm	study	~~	education_years	-0.0494052	0	NA	NA
global_vol_wm	cpz	~~	cpz	0.992063	0	NA	NA
global_vol_wm	cpz	~~	education_years	0.161705	0	NA	NA
global_vol_wm	education_years	~~	education_years	0.992063	0	NA	NA
